# DECREASED BREADTH OF THE ANTIBODY RESPONSE TO THE SPIKE PROTEIN OF SARS-CoV-2 AFTER REPEATED VACCINATION

**DOI:** 10.1101/2021.08.12.21261952

**Authors:** Lydia Horndler, Pilar Delgado, Salvador Romero-Pinedo, Marina Quesada, Ivaylo Balabanov, Rocío Laguna-Goya, Patricia Almendro-Vázquez, Miguel A. Llamas, Manuel Fresno, Estela Paz-Artal, Hisse M. van Santen, Stela Álvarez, Asunción Olmo, Balbino Alarcón

## Abstract

The rapid development of vaccines to prevent infection by SARS-CoV-2 virus causing COVID-19 makes necessary to compare the capacity of the different vaccines in terms of development of a protective humoral response. Here, we have used a highly sensitive and reliable flow cytometry method to measure the titers of antibodies of the IgG1 isotype in blood of healthy volunteers after receiving one or two doses of the vaccines being administered in Spain. We took advantage of the multiplexed capacity of the method to measure simultaneously the reactivity of antibodies with the S protein of the original strain Wuhan and the variants B.1.1.7 (Alpha), B.1.617.2 (Delta) and B.1.617.1 (Kappa). We found significant differences in the titer of anti-S antibodies produced after a first dose of the vaccines ChAdOx1 nCov-19/AstraZeneca, mRNA-1273/Moderna, BNT162b2/Pfizer-BioNTech and Ad26.COV.S/Janssen. Most important, we found a relative reduction in the reactivity of the sera with the Alpha, Delta and Kappa variants, versus the Wuhan one, after the second boosting immunization. These data allow to make a comparison of different vaccines in terms of anti-S antibody generation and cast doubts about the convenience of repeatedly immunizing with the same S protein sequence.
