## Supplemental Table 1 for "DECREASED BREADTH OF THE ANTIBODY RESPONSE TO THE SPIKE PROTEIN OF SARS-CoV-2 AFTER REPEATED VACCINATION"

### Sheet: Hoja1
			Wuhan-1		Alpha		Ratio
ID_sample	Type of sample	Dose	MFI FL2	MFI FL7	MFI FL2	MFI FL7	Wuhan-1	Alpha
SchT1	ChAdOx1 nCov-19/AstraZeneca	PD2	2750	2091	5130	1503	1.31516	3.41317
SchT2	ChAdOx1 nCov-19/AstraZeneca	PD2	2617	2060	5714	1509	1.27039	3.78661
SchT3	ChAdOx1 nCov-19/AstraZeneca	PD2	3074	1964	6331	1496	1.56517	4.23195
SchT4	ChAdOx1 nCov-19/AstraZeneca	PD1	3660	1987	8020	1485	1.84197	5.40067
SchT5	ChAdOx1 nCov-19/AstraZeneca	PD2	3742	2247	8091	1480	1.66533	5.46689
SchT6	ChAdOx1 nCov-19/AstraZeneca	PD2	1044	1950	1634	1524	0.535385	1.07218
SchT7	ChAdOx1 nCov-19/AstraZeneca	PD2	239	1946	492	1532	0.122816	0.321149
SchT8	ChAdOx1 nCov-19/AstraZeneca	PD2	1741	1915	2507	1474	0.909138	1.70081
SchT9	ChAdOx1 nCov-19/AstraZeneca	PD2	1600	1840	2620	1460	0.869565	1.79452
SchT10	ChAdOx1 nCov-19/AstraZeneca	PD2	664	1765	1343	1479	0.376204	0.908046
SchT11	ChAdOx1 nCov-19/AstraZeneca	PD2	715	1828	1063	1441	0.391138	0.737682
SchT12	ChAdOx1 nCov-19/AstraZeneca	PD2	775	1766	1769	1444	0.438845	1.22507
SchT13	ChAdOx1 nCov-19/AstraZeneca	PD2	2023	2035	4297	1480	0.994103	2.90338
SchT14	ChAdOx1 nCov-19/AstraZeneca	PD2	932	1973	1272	1462	0.472377	0.870041
SchT15	ChAdOx1 nCov-19/AstraZeneca	PD2	2422	1915	4062	1479	1.26475	2.74645
SchT16	ChAdOx1 nCov-19/AstraZeneca	PD2	1916	1982	4003	1436	0.9667	2.7876
SchT17	ChAdOx1 nCov-19/AstraZeneca	PD2	1275	2038	2754	1437	0.625613	1.91649
SchT18	ChAdOx1 nCov-19/AstraZeneca	PD2	1684	1834	2160	1461	0.918212	1.47844
SchT19	ChAdOx1 nCov-19/AstraZeneca	PD2	719	1907	1455	1470	0.377032	0.989796
SchT20	ChAdOx1 nCov-19/AstraZeneca	PD2	1376	1748	2352	1424	0.787185	1.65169
SchT21	ChAdOx1 nCov-19/AstraZeneca	PD2	2886	1786	5787	1465	1.6159	3.95017
SchT22	ChAdOx1 nCov-19/AstraZeneca	PD1	3922	1734	7922	1483	2.26182	5.34187
SchT23	ChAdOx1 nCov-19/AstraZeneca	PD2	3375	1703	6376	1488	1.9818	4.28495
SchT24	ChAdOx1 nCov-19/AstraZeneca	PD2	2058	1667	3768	1471	1.23455	2.56152
SchT25	ChAdOx1 nCov-19/AstraZeneca	PD2	2083	1856	3432	1464	1.12231	2.34426
SchT26	ChAdOx1 nCov-19/AstraZeneca	PD2	1398	1859	3143	1439	0.752017	2.18416
SchT27	ChAdOx1 nCov-19/AstraZeneca	PD2	1508	1824	3032	1480	0.826754	2.04865
SchT28	mRNA-1273/Moderna	PD2	3533	1795	7189	1488	1.96825	4.83132
SchT29	ChAdOx1 nCov-19/AstraZeneca	PD2	1200	1947	1617	1443	0.616333	1.12058
SchT30	ChAdOx1 nCov-19/AstraZeneca	PD2	2147	1736	3316	1456	1.23675	2.27747
SchT31	ChAdOx1 nCov-19/AstraZeneca	PD2	4326	1682	8413	1483	2.57194	5.67296
SchT32	ChAdOx1 nCov-19/AstraZeneca	PD2	2020	1660	3918	1454	1.21687	2.69464
SchT33	ChAdOx1 nCov-19/AstraZeneca	PD2	2217	1681	4395	1423	1.31886	3.08855
SchT34	ChAdOx1 nCov-19/AstraZeneca	PD2	828	1740	1572	1498	0.475862	1.0494
SchT35	ChAdOx1 nCov-19/AstraZeneca	PD1	1814	1695	4055	1517	1.07021	2.67304
SchT36	ChAdOx1 nCov-19/AstraZeneca	PD2	1290	1668	1753	1459	0.773381	1.20151
cbm 12	ChAdOx1 nCov-19/AstraZeneca	PD2	2164	1862	4432	1413	1.16219	3.13659
cbm 13	ChAdOx1 nCov-19/AstraZeneca	PD2	1259	1766	2356	1488	0.712911	1.58333
cbm 14	ChAdOx1 nCov-19/AstraZeneca	PD2	2151	1738	4338	1498	1.23763	2.89586
cbm 15	ChAdOx1 nCov-19/AstraZeneca	PD2	3847	1836	7269	1434	2.09532	5.06904
cbm 16	ChAdOx1 nCov-19/AstraZeneca	PD2	195	1954	195	1434	0.0997953	0.135983
cbm 187	BNT162b2/Pfizer-BioNTech	PD2	248	1878	540	1450	0.132055	0.372414
cbm 17	ChAdOx1 nCov-19/AstraZeneca	PD2	551	1674	1134	1476	0.329152	0.768293
cbm 18	ChAdOx1 nCov-19/AstraZeneca	PD2	341	1700	1027	1443	0.200588	0.711712
cbm 19	ChAdOx1 nCov-19/AstraZeneca	PD1	292	1669	732	1462	0.174955	0.500684
cbm 188	BNT162b2/Pfizer-BioNTech	PD2	1154	1625	2300	1469	0.710154	1.56569
cbm 20	ChAdOx1 nCov-19/AstraZeneca	PD1	630	1614	1396	1437	0.390335	0.971468
cbm 1	Ad26.COV.S/Janssen	Ad26.COV.S/Janssen	276	1793	350	1518	0.153932	0.230567
cbm 165		patient 2020	2046	1907	3611	1461	1.07289	2.47159
cbm 166		patient 2020	2401	1650	4458	1576	1.45515	2.82868
cbm 189	BNT162b2/Pfizer-BioNTech	PD2	2446	1568	4155	1467	1.55995	2.83231
cbm 167		patient 2020	534	1663	1463	1471	0.321106	0.994562
cbm 171		patient 2021	1827	1823	4294	1462	1.00219	2.93707
cbm 172		patient 2021	990	1719	2632	1512	0.575916	1.74074
cbm 173		patient 2021	744	1711	2171	1524	0.434833	1.42454
	control +	patient 2020	2688	2121	6016	1572	1.26733	3.82697
	pre-covid	pre-covid	78.3	1658	84.1	1459	0.0472256	0.0576422
cbm 57	mRNA-1273/Moderna	PD1	2123	3663	5386	635	0.57958	8.48189
cbm 58	mRNA-1273/Moderna	PD1	2006	3777	4956	629	0.531109	7.87917
cbm 59	mRNA-1273/Moderna	PD1	4194	3827	9907	629	1.0959	15.7504
cbm 60	mRNA-1273/Moderna	PD1	1180	3781	2591	622	0.312087	4.16559
cbm 61	mRNA-1273/Moderna	PD1	1466	3760	3724	637	0.389894	5.84615
cbm 62	mRNA-1273/Moderna	PD1	1610	3632	3882	626	0.443282	6.20128
cbm 63	mRNA-1273/Moderna	PD1	1506	3764	3758	636	0.400106	5.90881
cbm 64	mRNA-1273/Moderna	PD1	3600	3675	8164	618	0.979592	13.2104
cbm 65	mRNA-1273/Moderna	PD1	1119	3717	2736	649	0.301049	4.21572
cbm 66	mRNA-1273/Moderna	PD1	1738	3697	4509	631	0.470111	7.1458
cbm 67	mRNA-1273/Moderna	PD1	1866	3649	4623	626	0.511373	7.38498
cbm 68	mRNA-1273/Moderna	PD1	1887	3724	5584	634	0.506713	8.80757
cbm 69	mRNA-1273/Moderna	PD1	1371	3696	3355	629	0.370942	5.33386
cbm 70	mRNA-1273/Moderna	PD1	1787	3723	4029	624	0.479989	6.45673
cbm 71	mRNA-1273/Moderna	PD1	847	3640	2059	637	0.232692	3.23234
cbm 72	mRNA-1273/Moderna	PD1	1093	3720	2295	635	0.293817	3.61417
cbm 73	mRNA-1273/Moderna	PD1	1601	3642	3848	627	0.439594	6.13716
cbm 74	mRNA-1273/Moderna	PD1	1432	3673	3640	638	0.389872	5.70533
cbm 75	mRNA-1273/Moderna	PD1	2011	3700	4728	631	0.543514	7.49287
cbm 76	mRNA-1273/Moderna	PD1	1865	3676	4257	626	0.507345	6.80032
cbm 77	mRNA-1273/Moderna	PD1	683	3556	1510	649	0.19207	2.32666
cbm 78	mRNA-1273/Moderna	PD1	1304	3643	3469	634	0.357947	5.47161
cbm 79	mRNA-1273/Moderna	PD1	1945	3587	4804	629	0.542236	7.63752
cbm 80	mRNA-1273/Moderna	PD1	2002	3647	4637	629	0.548944	7.37202
cbm 81	mRNA-1273/Moderna	PD1	2964	3387	6929	624	0.875111	11.1042
cbm 82	mRNA-1273/Moderna	PD1	741	3475	1478	616	0.213237	2.39935
cbm 83	mRNA-1273/Moderna	PD1	3053	3360	6666	618	0.908631	10.7864
cbm 84	mRNA-1273/Moderna	PD1	896	3662	2229	638	0.244675	3.49373
cbm 85	mRNA-1273/Moderna	PD1	1504	3451	4204	628	0.435816	6.69427
cbm 86	mRNA-1273/Moderna	PD1	4588	3529	10126	612	1.30009	16.5458
cbm 87	mRNA-1273/Moderna	PD1	720	3620	1726	652	0.198895	2.64724
cbm 88	mRNA-1273/Moderna	PD1	692	3581	1536	643	0.193242	2.3888
cbm 89	mRNA-1273/Moderna	PD1	1798	3543	4816	647	0.50748	7.44359
cbm 90	mRNA-1273/Moderna	PD1	1979	3480	4946	624	0.568678	7.92628
cbm 91	mRNA-1273/Moderna	PD1	1875	3265	4618	605	0.574273	7.63306
cbm 92	mRNA-1273/Moderna	PD1	577	3352	865	627	0.172136	1.37959
cbm 93	mRNA-1273/Moderna	PD1	629	3539	1343	636	0.177734	2.11164
cbm 94	mRNA-1273/Moderna	PD1	1913	3525	4804	599	0.542695	8.02003
cbm 95	mRNA-1273/Moderna	PD1	1038	3343	2861	648	0.3105	4.41512
cbm 96	mRNA-1273/Moderna	PD1	1811	3491	4314	631	0.518763	6.83677
cbm 97	mRNA-1273/Moderna	PD1	2166	3517	5957	631	0.615866	9.44057
cbm 98	mRNA-1273/Moderna	PD1	5317	3582	11965	625	1.48437	19.144
cbm 99	mRNA-1273/Moderna	PD1	1283	3501	3134	633	0.366467	4.95103
cbm 100	mRNA-1273/Moderna	PD1	3493	3554	7408	627	0.982836	11.815
cbm 101	mRNA-1273/Moderna	PD1	1358	3619	3626	619	0.375242	5.85784
cbm 102	mRNA-1273/Moderna	PD1	1383	3509	3430	613	0.394129	5.59543
cbm 21	ChAdOx1 nCov-19/AstraZeneca	PD1	225	3577	513	634	0.0629019	0.809148
cbm 103	mRNA-1273/Moderna	PD1	1731	3394	4072	619	0.510018	6.57835
cbm 104	mRNA-1273/Moderna	PD1	1077	3352	2479	617	0.321301	4.01783
cbm 105	mRNA-1273/Moderna	PD1	1602	3526	4270	632	0.454339	6.75633
cbm 106	mRNA-1273/Moderna	PD1	1950	3420	4987	631	0.570175	7.90333
cbm 107	mRNA-1273/Moderna	PD1	4234	3403	9553	624	1.2442	15.3093
cbm 108	mRNA-1273/Moderna	PD1	1605	3687	3819	639	0.435313	5.97653
cbm 109	mRNA-1273/Moderna	PD1	1240	3480	2958	628	0.356322	4.71019
cbm 110	mRNA-1273/Moderna	PD1	729	3516	1853	634	0.207338	2.92271
cbm 111	mRNA-1273/Moderna	PD1	1755	3424	4317	636	0.512558	6.78774
cbm 22	ChAdOx1 nCov-19/AstraZeneca	PD1	255	3209	900	620	0.079464	1.45161
cbm 23	ChAdOx1 nCov-19/AstraZeneca	PD1	293	3390	763	615	0.0864307	1.24065
cbm 24	ChAdOx1 nCov-19/AstraZeneca	PD1	68.9	3266	81.3	607	0.0210961	0.133937
cbm 25	ChAdOx1 nCov-19/AstraZeneca	PD1	396	3299	1067	626	0.120036	1.70447
cbm 26	ChAdOx1 nCov-19/AstraZeneca	PD1	70.2	3375	76	614	0.0208	0.123779
cbm 27	ChAdOx1 nCov-19/AstraZeneca	PD1	77.9	3635	83.7	639	0.0214305	0.130986
cbm 112	mRNA-1273/Moderna	PD1	2454	3299	5600	625	0.743862	8.96
cbm 28	ChAdOx1 nCov-19/AstraZeneca	PD1	400	3310	773	602	0.120846	1.28405
	control +	patient 2020	1656	3474	4310	621	0.476684	6.94042
	control -	PRECOVID	73.1	3501	83.1	626	0.0208797	0.132748
cbm 113	mRNA-1273/Moderna	PD2	960	1066	1489	1181	0.900563	1.2608
cbm 114	mRNA-1273/Moderna	PD2	1310	1044	2076	1191	1.25479	1.74307
cbm 115	mRNA-1273/Moderna	PD2	1156	1031	1979	1194	1.12124	1.65745
cbm 116	mRNA-1273/Moderna	PD2	1139	1056	2243	1174	1.0786	1.91056
cbm 117	mRNA-1273/Moderna	PD2	986	1055	1650	1190	0.934597	1.38655
cbm 118	mRNA-1273/Moderna	PD2	1107	1040	1759	1172	1.06442	1.50085
cbm 119	mRNA-1273/Moderna	PD2	1012	1022	1677	1192	0.990215	1.40688
cbm 120	mRNA-1273/Moderna	PD2	1045	1054	1712	1170	0.991461	1.46325
cbm 121	mRNA-1273/Moderna	PD2	972	1041	1506	1184	0.933718	1.27196
cbm 122	mRNA-1273/Moderna	PD2	1423	994	2808	1171	1.43159	2.39795
cbm 123	mRNA-1273/Moderna	PD2	1054	1016	1577	1156	1.0374	1.36419
cbm 124	mRNA-1273/Moderna	PD2	1416	1061	2744	1212	1.33459	2.26403
cbm 125	mRNA-1273/Moderna	PD2	1090	1020	1680	1178	1.06863	1.42615
cbm 126	mRNA-1273/Moderna	PD2	1084	1026	1865	1198	1.05653	1.55676
cbm 127	mRNA-1273/Moderna	PD2	980	1043	1373	1189	0.939597	1.15475
cbm 128	mRNA-1273/Moderna	PD2	739	1000	1171	1182	0.739	0.990694
cbm 129	mRNA-1273/Moderna	PD2	1046	1051	1722	1197	0.995243	1.4386
cbm 130	mRNA-1273/Moderna	PD2	1261	1041	2946	1200	1.21134	2.455
cbm 131	mRNA-1273/Moderna	PD2	805	1027	1247	1202	0.783836	1.03744
cbm 132	mRNA-1273/Moderna	PD2	935	1032	1506	1167	0.906008	1.29049
cbm 133	mRNA-1273/Moderna	PD2	1041	995	1558	1174	1.04623	1.32709
cbm 134	mRNA-1273/Moderna	PD2	980	1049	1558	1179	0.934223	1.32146
cbm 135	mRNA-1273/Moderna	PD2	1087	1021	1746	1179	1.06464	1.48092
cbm 136	mRNA-1273/Moderna	PD2	1420	1035	2086	1206	1.37198	1.72968
cbm 137	mRNA-1273/Moderna	PD2	1082	1081	1767	1185	1.00093	1.49114
cbm 138	mRNA-1273/Moderna	PD2	1169	995	2102	1175	1.17487	1.78894
cbm 139	mRNA-1273/Moderna	PD2	1322	1547	2972	1171	0.854557	2.538
cbm 140	mRNA-1273/Moderna	PD2	1133	1024	1915	1200	1.10645	1.59583
cbm 141	mRNA-1273/Moderna	PD2	1256	1029	1981	1167	1.2206	1.69751
cbm 142	mRNA-1273/Moderna	PD2	1057	1050	1609	1176	1.00667	1.3682
cbm 143	mRNA-1273/Moderna	PD2	1062	1003	1684	1188	1.05882	1.41751
cbm 144	mRNA-1273/Moderna	PD2	1209	1075	2146	1223	1.12465	1.7547
cbm 145	mRNA-1273/Moderna	PD2	1114	1039	1893	1173	1.07218	1.61381
cbm 146	mRNA-1273/Moderna	PD2	1044	1005	1646	1195	1.03881	1.37741
cbm 147	mRNA-1273/Moderna	PD2	1027	1037	1741	1182	0.990357	1.47293
cbm 148	mRNA-1273/Moderna	PD2	1205	996	1898	1182	1.20984	1.60575
cbm 149	mRNA-1273/Moderna	PD2	1294	1060	2308	1167	1.22075	1.97772
cbm 150	mRNA-1273/Moderna	PD2	1017	1041	1650	1172	0.976945	1.40785
cbm 151	mRNA-1273/Moderna	PD2	1898	1015	3166	1190	1.86995	2.6605
cbm 152	mRNA-1273/Moderna	PD2	1039	979	1611	1151	1.06129	1.39965
cbm 153	mRNA-1273/Moderna	PD2	1221	1040	1978	1188	1.17404	1.66498
cbm 154	mRNA-1273/Moderna	PD2	1177	1029	2079	1155	1.14383	1.8
cbm 155	mRNA-1273/Moderna	PD2	306	1027	468	1154	0.297955	0.405546
cbm 156	mRNA-1273/Moderna	PD2	955	1036	1865	1145	0.921815	1.62882
cbm 157	mRNA-1273/Moderna	PD2	1451	1045	2952	1197	1.38852	2.46617
cbm 158	mRNA-1273/Moderna	PD2	1288	1004	3139	1183	1.28287	2.65342
cbm 159	mRNA-1273/Moderna	PD2	1190	1020	1909	1183	1.16667	1.61369
cbm 160	mRNA-1273/Moderna	PD2	840	970	1164	1118	0.865979	1.04114
cbm 161	mRNA-1273/Moderna	PD2	981	980	1544	1162	1.00102	1.32874
cbm 162	mRNA-1273/Moderna	PD2	1179	1235	1916	1180	0.954656	1.62373
cbm 163	mRNA-1273/Moderna	PD2	1129	900	1802	1178	1.25444	1.52971
cbm 164	mRNA-1273/Moderna	PD2	922	907	1370	1160	1.01654	1.18103
	control +	patient 2020	1209	985	2793	1162	1.22741	2.40361
	control -	C PRECOVID	109	911	94.9	1145	0.119649	0.0828821
F21-000945	BNT162b2/Pfizer-BioNTech	pre-vaccine	99.2	1359	72.3	1483	0.0729948	0.0487525
F21-001417	BNT162b2/Pfizer-BioNTech	PD1	130	1372	101	1499	0.0947522	0.0673783
F21-002923	BNT162b2/Pfizer-BioNTech	PD2	761	1315	1573	1502	0.578707	1.04727
F21-002909	BNT162b2/Pfizer-BioNTech	PD2	696	1354	1367	1509	0.514032	0.905898
F21-000946	BNT162b2/Pfizer-BioNTech	pre-vaccine	98.4	1363	60	1521	0.0721937	0.0394477
F21-001410	BNT162b2/Pfizer-BioNTech	PD1	92	1358	62.8	1505	0.0677467	0.0417276
F21-002921	BNT162b2/Pfizer-BioNTech	PD2	361	1374	807	1488	0.262737	0.542339
F21-002873	BNT162b2/Pfizer-BioNTech	PD2	303	1429	530	1520	0.212036	0.348684
F21-000937	BNT162b2/Pfizer-BioNTech	pre-vaccine	105	1372	78.3	1497	0.0765306	0.0523046
F21-001418	BNT162b2/Pfizer-BioNTech	PD1	323	1362	834	1508	0.237151	0.55305
F21-001227	BNT162b2/Pfizer-BioNTech	PD2	1445	1354	3560	1528	1.06721	2.32984
F21-002949	BNT162b2/Pfizer-BioNTech	PD2	1186	1338	2844	1512	0.886398	1.88095
F21-001269	BNT162b2/Pfizer-BioNTech	PD1	207	1337	379	1502	0.154824	0.25233
F21-000944	BNT162b2/Pfizer-BioNTech	pre-vaccine	76.9	1238	44.7	1475	0.0621163	0.0303051
F21-001376	BNT162b2/Pfizer-BioNTech	PD2	670	1329	1549	1490	0.504138	1.0396
F21-002835	BNT162b2/Pfizer-BioNTech	PD2	452	1344	909	1480	0.33631	0.614189
F21-000939	BNT162b2/Pfizer-BioNTech	pre-vaccine	107	1347	115	1482	0.0794358	0.0775978
F21-001412	BNT162b2/Pfizer-BioNTech	PD1	171	1357	294	1481	0.126013	0.198515
F21-002919	BNT162b2/Pfizer-BioNTech	PD2	212	1345	411	1436	0.157621	0.286212
F21-000938	BNT162b2/Pfizer-BioNTech	pre-vaccine	101	1308	65.6	1472	0.0772171	0.0445652
F21-001419	BNT162b2/Pfizer-BioNTech	PD1	229	1369	522	1482	0.167275	0.352227
F21-002907	BNT162b2/Pfizer-BioNTech	PD2	1466	1330	3891	1494	1.10226	2.60442
F21-002825	BNT162b2/Pfizer-BioNTech	PD2	1238	1319	3332	1485	0.93859	2.24377
F21-000943	BNT162b2/Pfizer-BioNTech	pre-vaccine	89.4	1324	63.5	1500	0.0675227	0.0423333
F21-001228	BNT162b2/Pfizer-BioNTech	PD1	97.2	1337	95.3	1503	0.0727001	0.0634065
F21-000936	BNT162b2/Pfizer-BioNTech	pre-vaccine	85.8	1178	51.9	1440	0.0728353	0.0360417
F21-001355	BNT162b2/Pfizer-BioNTech	PD1	760	1362	1927	1538	0.558003	1.25293
F21-001169	BNT162b2/Pfizer-BioNTech	PD2	1469	1341	3652	1497	1.09545	2.43955
F21-002888	BNT162b2/Pfizer-BioNTech	PD2	1336	1301	3309	1446	1.0269	2.28838
F21-000940	BNT162b2/Pfizer-BioNTech	pre-vaccine	79.5	1332	57.1	1404	0.0596847	0.0406695
F21-001230	BNT162b2/Pfizer-BioNTech	PD1	371	1323	965	1469	0.280423	0.656909
F21-001378	BNT162b2/Pfizer-BioNTech	PD2	1208	1296	2838	1535	0.932099	1.84886
F21-000922	BNT162b2/Pfizer-BioNTech	pre-vaccine	803	1303	1908	1404	0.61627	1.35897
F21-000942	BNT162b2/Pfizer-BioNTech	pre-vaccine	104	1367	74.2	1501	0.076079	0.0494337
F21-002886	BNT162b2/Pfizer-BioNTech	PD2	278	1290	694	1446	0.215504	0.479945
F21-001303	BNT162b2/Pfizer-BioNTech	PD1	1135	1323	2843	1463	0.857899	1.94327
F21-002939	BNT162b2/Pfizer-BioNTech	PD2	743	1280	1719	1399	0.580469	1.22873
	control +	patient 2020	2033	1401	4926	1338	1.45111	3.68161
	control -	C PRECOVID	89	1380	75	1481	0.0644928	0.0506415
F21-000934	BNT162b2/Pfizer-BioNTech	pre-vaccine	119	1628	92.2	1307	0.0730958	0.0705432
F21-000935	BNT162b2/Pfizer-BioNTech	pre-vaccine	129	1650	98.7	1349	0.0781818	0.0731653
F21-002884	BNT162b2/Pfizer-BioNTech	PD2	130	1660	98.1	1334	0.0783133	0.0735382
F21-001414	BNT162b2/Pfizer-BioNTech	PD1	1180	1632	2753	1344	0.723039	2.04836
F21-001422	BNT162b2/Pfizer-BioNTech	PD2	1047	1645	2419	1348	0.636474	1.79451
F21-000947	BNT162b2/Pfizer-BioNTech	pre-vaccine	90.7	1603	65.6	1320	0.0565814	0.049697
F21-002889	BNT162b2/Pfizer-BioNTech	PD2	681	1585	1726	1294	0.429653	1.33385
F21-001409	BNT162b2/Pfizer-BioNTech	PD1	1591	1600	3473	1342	0.994375	2.58793
F21-002880	BNT162b2/Pfizer-BioNTech	PD2	1458	1638	3219	1310	0.89011	2.45725
F21-000941	BNT162b2/Pfizer-BioNTech	pre-vaccine	2153	1585	6332	1311	1.35836	4.8299
F21-002920	BNT162b2/Pfizer-BioNTech	PD2	4137	1581	10324	1359	2.6167	7.59676
F21-001408	BNT162b2/Pfizer-BioNTech	PD1	3713	1512	8889	1341	2.45569	6.62864
F21-001427	BNT162b2/Pfizer-BioNTech	PD2	3682	1579	9103	1345	2.33186	6.76803
F21-001377	BNT162b2/Pfizer-BioNTech	PD2	99.3	1585	84.9	1329	0.0626498	0.0638826
F21-001179	BNT162b2/Pfizer-BioNTech	PD1	108	1636	73.6	1316	0.0660147	0.0559271
F21-001234	BNT162b2/Pfizer-BioNTech	PD1	83.2	1579	62.6	1333	0.0526916	0.0469617
F21-000877	BNT162b2/Pfizer-BioNTech	pre-vaccine	99	1542	59.7	1316	0.0642023	0.0453647
F21-001236	BNT162b2/Pfizer-BioNTech	PD1	92.8	1521	56	1292	0.0610125	0.0433437
F21-001237	BNT162b2/Pfizer-BioNTech	PD1	213	1541	178	1311	0.138222	0.135774
F21-000918	BNT162b2/Pfizer-BioNTech	pre-vaccine	102	1537	67.4	1296	0.066363	0.0520062
F21-001238	BNT162b2/Pfizer-BioNTech	PD1	94.3	1544	77.6	1318	0.0610751	0.0588771
F21-001239	BNT162b2/Pfizer-BioNTech	PD1	105	1534	62.7	1315	0.0684485	0.0476806
F21-001240	BNT162b2/Pfizer-BioNTech	PD1	86.7	1456	51.4	1299	0.0595467	0.0395689
F21-001060	BNT162b2/Pfizer-BioNTech	pre-vaccine	81.5	1455	47.1	1278	0.0560137	0.0368545
F21-001241	BNT162b2/Pfizer-BioNTech	PD1	126	1563	184	1313	0.0806142	0.140137
F21-001242	BNT162b2/Pfizer-BioNTech	PD1	133	1522	252	1319	0.087385	0.191054
F21-000912	BNT162b2/Pfizer-BioNTech	pre-vaccine	3853	1579	9960	1346	2.44015	7.3997
F21-001268	BNT162b2/Pfizer-BioNTech	PD1	80.3	1534	47.9	1323	0.0523468	0.0362056
F21-001273	BNT162b2/Pfizer-BioNTech	PD1	78	1488	42.9	1322	0.0524194	0.0324508
F21-001274	BNT162b2/Pfizer-BioNTech	PD1	534	1498	1200	1333	0.356475	0.900225
F21-001275	BNT162b2/Pfizer-BioNTech	PD1	483	1460	1038	1324	0.330822	0.783988
F21-001968	BNT162b2/Pfizer-BioNTech	PD2	90.7	1484	60.1	1321	0.0611186	0.0454958
F21-001974	BNT162b2/Pfizer-BioNTech	PD1	124	1499	208	1332	0.0827218	0.156156
F21-002010	BNT162b2/Pfizer-BioNTech	PD2	323	1455	513	1315	0.221993	0.390114
F21-000920	BNT162b2/Pfizer-BioNTech	pre-vaccine	106	1427	64.8	1279	0.0742817	0.0506646
F21-002023	BNT162b2/Pfizer-BioNTech	PD2	672	1448	1498	1337	0.464088	1.12042
F21-002028	BNT162b2/Pfizer-BioNTech	PD2	197	1522	207	1298	0.129435	0.159476
F21-002034	BNT162b2/Pfizer-BioNTech	PD2	1068	1528	1964	1361	0.698953	1.44306
F21-000865	BNT162b2/Pfizer-BioNTech	pre-vaccine	2084	1517	4561	1327	1.37376	3.43708
F21-002076	BNT162b2/Pfizer-BioNTech	PD2	443	1493	852	1342	0.296718	0.634873
F21-002110	BNT162b2/Pfizer-BioNTech	PD2	324	1479	579	1333	0.219067	0.434359
F21-000914	BNT162b2/Pfizer-BioNTech	pre-vaccine	2193	1463	4989	1328	1.49897	3.75678
F21-002129	BNT162b2/Pfizer-BioNTech	PD2	1465	1471	3225	1337	0.995921	2.41212
F21-002131	BNT162b2/Pfizer-BioNTech	PD2	406	1458	870	1278	0.278464	0.680751
F21-002133	BNT162b2/Pfizer-BioNTech	PD2	829	1462	1784	1318	0.567031	1.35357
F21-002134	BNT162b2/Pfizer-BioNTech	PD2	3746	1415	8912	1333	2.64735	6.68567
F21-000762	BNT162b2/Pfizer-BioNTech	pre-vaccine	891	1397	1728	1317	0.637795	1.31207
F21-002141	BNT162b2/Pfizer-BioNTech	PD2	1823	1423	4269	1398	1.2811	3.05365
F21-002456	BNT162b2/Pfizer-BioNTech	PD2	1539	1509	3372	1332	1.01988	2.53153
F21-001062	BNT162b2/Pfizer-BioNTech	pre-vaccine	1466	1482	3365	1324	0.989204	2.54154
F21-000932	BNT162b2/Pfizer-BioNTech	pre-vaccine	308	1519	619	1320	0.202765	0.468939
F21-002473	BNT162b2/Pfizer-BioNTech	PD2	1527	1468	3347	1320	1.04019	2.53561
F21002476	BNT162b2/Pfizer-BioNTech	PD2	450	1403	925	1320	0.320741	0.700758
F21-002502	BNT162b2/Pfizer-BioNTech	PD2	211	1438	310	1289	0.146732	0.240497
F21-002507	BNT162b2/Pfizer-BioNTech	PD2	1876	1464	4013	1345	1.28142	2.98364
F21-002741	BNT162b2/Pfizer-BioNTech	PD2	799	1427	1742	1342	0.559916	1.29806
F21-002743	BNT162b2/Pfizer-BioNTech	PD2	332	1396	631	1294	0.237822	0.487635
F21-003489	BNT162b2/Pfizer-BioNTech	PD2	838	1404	1865	1336	0.596866	1.39596
F21-001020	BNT162b2/Pfizer-BioNTech	pre-vaccine	777	1424	1500	1297	0.545646	1.15652
F21-003529	BNT162b2/Pfizer-BioNTech	PD2	694	1377	1441	1335	0.503994	1.0794
F21-003543	BNT162b2/Pfizer-BioNTech	PD2	579	1468	917	1302	0.394414	0.704301
F21-001072	BNT162b2/Pfizer-BioNTech	pre-vaccine	3522	1460	8342	1371	2.41233	6.08461
F21-003701	BNT162b2/Pfizer-BioNTech	PD2	88.2	1478	57.3	1307	0.0596752	0.0438409
F21-000930	BNT162b2/Pfizer-BioNTech	pre-vaccine	89	1466	60.8	1324	0.0607094	0.0459215
F21-003702	BNT162b2/Pfizer-BioNTech	PD2	89.5	1459	55.6	1352	0.0613434	0.0411243
F21-001258	BNT162b2/Pfizer-BioNTech	PD1	86.7	1450	52.2	1329	0.0597931	0.0392777
F21-001259	BNT162b2/Pfizer-BioNTech	PD1	80.5	1433	53.6	1301	0.0561759	0.0411991
F21-000924	BNT162b2/Pfizer-BioNTech	pre-vaccine	96.2	1417	64.8	1330	0.0678899	0.0487218
F21-001263	BNT162b2/Pfizer-BioNTech	PD1	75.1	1399	41.5	1335	0.0536812	0.0310861
F21-001265	BNT162b2/Pfizer-BioNTech	PD1	91.8	1436	54.8	1337	0.0639276	0.0409873
F21-001267	BNT162b2/Pfizer-BioNTech	PD1	105	1366	200	1326	0.0768668	0.15083
F21-001272	BNT162b2/Pfizer-BioNTech	PD1	94.1	1375	79.9	1358	0.0684364	0.0588365
F21-001075	BNT162b2/Pfizer-BioNTech	pre-vaccine	101	1479	86.8	1309	0.0682894	0.0663102
F21-001276	BNT162b2/Pfizer-BioNTech	PD1	172	1463	438	1352	0.117567	0.323964
F21-001282	BNT162b2/Pfizer-BioNTech	PD1	124	1426	163	1346	0.0869565	0.1211
F21-001966	BNT162b2/Pfizer-BioNTech	PD2	962	1432	2548	1349	0.671788	1.88881
F21-001967	BNT162b2/Pfizer-BioNTech	PD2	82.2	1418	51.9	1315	0.057969	0.0394677
F21-000871	BNT162b2/Pfizer-BioNTech	pre-vaccine	194	1407	475	1322	0.137882	0.359304
F21-001982	BNT162b2/Pfizer-BioNTech	PD2	458	1377	935	1312	0.332607	0.712652
F21-002003	BNT162b2/Pfizer-BioNTech	PD2	827	1425	1628	1341	0.580351	1.21402
F21-000884	BNT162b2/Pfizer-BioNTech	pre-vaccine	861	1368	2050	1336	0.629386	1.53443
F21-000921	BNT162b2/Pfizer-BioNTech	pre-vaccine	1317	1385	2596	1327	0.950903	1.95629
F21-002012	BNT162b2/Pfizer-BioNTech	PD2	1086	1366	2402	1340	0.795022	1.79254
F21-002015	BNT162b2/Pfizer-BioNTech	PD2	1820	1368	3898	1338	1.33041	2.9133
F21-002072	BNT162b2/Pfizer-BioNTech	PD2	406	1476	898	1311	0.275068	0.684973
F21-000925	BNT162b2/Pfizer-BioNTech	pre-vaccine	2318	1460	5066	1329	1.58767	3.81189
F21-002132	BNT162b2/Pfizer-BioNTech	PD2	508	1454	978	1321	0.349381	0.740348
F21-002695	BNT162b2/Pfizer-BioNTech	PD2	341	1480	801	1317	0.230405	0.6082
F21-002697	BNT162b2/Pfizer-BioNTech	PD2	595	1424	1099	1344	0.417837	0.817708
F21-002699	BNT162b2/Pfizer-BioNTech	PD2	915	1414	1924	1310	0.6471	1.4687
F21-002727	BNT162b2/Pfizer-BioNTech	PD2	896	1446	1913	1326	0.61964	1.44268
F21-002729	BNT162b2/Pfizer-BioNTech	PD2	150	1421	270	1329	0.105559	0.20316
F21-002731	BNT162b2/Pfizer-BioNTech	PD2	1024	1402	811	1323	0.730385	0.613001
F21-001285	BNT162b2/Pfizer-BioNTech	PD1	4319	1405	9111	1330	3.07402	6.85038
F21-000769	BNT162b2/Pfizer-BioNTech	pre-vaccine	91.9	1383	61.3	1319	0.0664497	0.0464746
F21-001327	BNT162b2/Pfizer-BioNTech	PD1	103	1404	160	1328	0.0733618	0.120482
F21-001271	BNT162b2/Pfizer-BioNTech	PD1	1693	1472	3899	1328	1.15014	2.93599
F21-001171	BNT162b2/Pfizer-BioNTech	PD2	518	1457	1428	1327	0.355525	1.07611
F21-001170	BNT162b2/Pfizer-BioNTech	PD1	3712	1453	8471	1353	2.55471	6.2609
F21-001320	BNT162b2/Pfizer-BioNTech	PD1	4255	1271	9162	1341	3.34776	6.83221
F21-000933	BNT162b2/Pfizer-BioNTech	pre-vaccine	1755	1483	4381	1353	1.18341	3.23799
F21-001009	BNT162b2/Pfizer-BioNTech	pre-vaccine	89.8	1431	66	1329	0.0627533	0.0496614
F21-000926	BNT162b2/Pfizer-BioNTech	pre-vaccine	1610	1457	4368	1371	1.10501	3.186
F21-001042	BNT162b2/Pfizer-BioNTech	pre-vaccine	2618	1454	2120	1357	1.80055	1.56227
F21-001177	BNT162b2/Pfizer-BioNTech	PD2	408	1446	893	1326	0.282158	0.673454
F21-001308	BNT162b2/Pfizer-BioNTech	PD1	734	1412	1792	1320	0.51983	1.35758
F21-001061	BNT162b2/Pfizer-BioNTech	pre-vaccine	95	1437	63.7	1306	0.06611	0.0487749
F21-001330	BNT162b2/Pfizer-BioNTech	PD1	551	1456	1123	1359	0.378434	0.826343
F21-001326	BNT162b2/Pfizer-BioNTech	PD1	92.4	1414	87.2	1340	0.0653465	0.0650746
F21-001413	BNT162b2/Pfizer-BioNTech	PD1	1094	1491	2488	1372	0.733736	1.81341
F21-001421	BNT162b2/Pfizer-BioNTech	PD1	1556	1435	4678	1319	1.08432	3.54663
F21-001229	BNT162b2/Pfizer-BioNTech	PD2	185	1444	107	1320	0.128116	0.0810606
F21-001184	BNT162b2/Pfizer-BioNTech	PD2	5514	1497	5616	1339	3.68337	4.19417
F21-000931	BNT162b2/Pfizer-BioNTech	pre-vaccine	1419	1485	3040	1362	0.955556	2.23201
F21-001226	BNT162b2/Pfizer-BioNTech	PD2	1936	1471	4336	1360	1.31611	3.18824
F21-000905	BNT162b2/Pfizer-BioNTech	pre-vaccine	107	1455	84.4	1367	0.0735395	0.061741
F21-001351	BNT162b2/Pfizer-BioNTech	PD2	4553	1505	10165	1404	3.02525	7.24003
F21-001344	BNT162b2/Pfizer-BioNTech	PD1	1064	1412	2562	1370	0.753541	1.87007
F21-001318	BNT162b2/Pfizer-BioNTech	PD1	4314	1392	9718	1393	3.09914	6.97631
F21-001361	BNT162b2/Pfizer-BioNTech	PD2	641	1469	1798	1345	0.436351	1.3368
F21-001301	BNT162b2/Pfizer-BioNTech	PD1	996	1444	2224	1328	0.689751	1.6747
F21-000927	BNT162b2/Pfizer-BioNTech	pre-vaccine	4990	1493	11551	1366	3.34226	8.45608
F21-000768	BNT162b2/Pfizer-BioNTech	pre-vaccine	112	1449	85.9	1311	0.0772947	0.0655225
F21-000893	BNT162b2/Pfizer-BioNTech	pre-vaccine	101	1430	136	1286	0.0706294	0.105754
F21-001063	BNT162b2/Pfizer-BioNTech	PD2	944	1476	2302	1377	0.639566	1.67175
F21-001357	BNT162b2/Pfizer-BioNTech	PD2	1536	1424	3688	1319	1.07865	2.79606
F21-001183	BNT162b2/Pfizer-BioNTech	PD1	112	1407	75.3	1333	0.079602	0.0564891
F21-001287	BNT162b2/Pfizer-BioNTech	PD1	95.6	1399	57.6	1320	0.0683345	0.0436364
F21-000885	BNT162b2/Pfizer-BioNTech	pre-vaccine	98.3	1470	61	1333	0.0668707	0.0457614
F21-001363	BNT162b2/Pfizer-BioNTech	PD2	691	1428	1481	1347	0.483894	1.09948
F21-001280	BNT162b2/Pfizer-BioNTech	PD1	254	1408	448	1331	0.180398	0.336589
F21-001196	BNT162b2/Pfizer-BioNTech	PD2	2055	1389	4429	1343	1.47948	3.29784
F21-001289	BNT162b2/Pfizer-BioNTech	PD2	1816	1415	4022	1316	1.28339	3.05623
F21-001321	BNT162b2/Pfizer-BioNTech	PD1	1680	1462	4542	1353	1.14911	3.35698
F21-001167	BNT162b2/Pfizer-BioNTech	PD2	3440	1445	8272	1363	2.38062	6.06897
F21-001312	BNT162b2/Pfizer-BioNTech	PD1	5062	1482	10189	1421	3.41565	7.1703
F21-002638	BNT162b2/Pfizer-BioNTech	PD2	538	1452	1303	1347	0.370523	0.967335
F21-001180	BNT162b2/Pfizer-BioNTech	PD2	829	1418	1603	1320	0.584626	1.21439
F21-001380	BNT162b2/Pfizer-BioNTech	PD1	2506	1477	5721	1379	1.69668	4.14866
F21-001298	BNT162b2/Pfizer-BioNTech	PD2	215	1427	512	1333	0.150666	0.384096
F21-001264	BNT162b2/Pfizer-BioNTech	PD1	110	1457	67.5	1355	0.0754976	0.0498155
F21-001038	BNT162b2/Pfizer-BioNTech	pre-vaccine	104	1427	71	1323	0.0728802	0.0536659
F21-001028	BNT162b2/Pfizer-BioNTech	pre-vaccine	108	1408	75	1357	0.0767045	0.055269
F21-001076	BNT162b2/Pfizer-BioNTech	pre-vaccine	104	1404	72.1	1330	0.0740741	0.0542105
F21-002747	BNT162b2/Pfizer-BioNTech	PD2	2177	1421	5203	1350	1.53202	3.85407
F21-002739	BNT162b2/Pfizer-BioNTech	PD2	705	1445	1638	1317	0.487889	1.24374
F21-001218	BNT162b2/Pfizer-BioNTech	PD2	2052	1449	4589	1314	1.41615	3.49239
F21-000774	BNT162b2/Pfizer-BioNTech	pre-vaccine	4377	1404	9746	1352	3.11752	7.20858
F21-002740	BNT162b2/Pfizer-BioNTech	PD2	971	1435	1932	1280	0.676655	1.50937
F21-002896	BNT162b2/Pfizer-BioNTech	PD2	893	1440	2248	1293	0.620139	1.73859
F21-001173	BNT162b2/Pfizer-BioNTech	PD2	958	1460	2132	1341	0.656164	1.58986
F21-001185	BNT162b2/Pfizer-BioNTech	PD2	3611	1391	7728	1397	2.59597	5.53185
F21-002625	BNT162b2/Pfizer-BioNTech	PD2	557	1454	1109	1296	0.383081	0.85571
F21-001172	BNT162b2/Pfizer-BioNTech	PD2	4242	1453	9825	1331	2.91948	7.38167
F21-002619	BNT162b2/Pfizer-BioNTech	PD2	1154	1416	2810	1323	0.814972	2.12396
F21-001231	BNT162b2/Pfizer-BioNTech	PD2	2059	1372	4813	1333	1.50073	3.61065
F21-002910	BNT162b2/Pfizer-BioNTech	PD2	1472	1422	3324	1310	1.03516	2.5374
F21-001215	BNT162b2/Pfizer-BioNTech	PD2	1546	1446	3263	1318	1.06916	2.47572
F21-000915	BNT162b2/Pfizer-BioNTech	pre-vaccine	3536	1403	7582	1379	2.52031	5.49819
F21-002621	BNT162b2/Pfizer-BioNTech	PD2	840	1433	1626	1302	0.586183	1.24885
F21-002942	BNT162b2/Pfizer-BioNTech	PD2	780	1421	1850	1286	0.548909	1.43857
F21-002627	BNT162b2/Pfizer-BioNTech	PD2	3451	1376	7963	1333	2.50799	5.97374
F21-001168	BNT162b2/Pfizer-BioNTech	PD2	1063	1425	2593	1287	0.745965	2.01476
F21-001178	BNT162b2/Pfizer-BioNTech	PD2	2915	1366	6780	1367	2.13397	4.95977
F21-001175	BNT162b2/Pfizer-BioNTech	PD2	786	1426	1534	1318	0.551192	1.16388
F21-001283	BNT162b2/Pfizer-BioNTech	PD2	1036	1353	2473	1335	0.765706	1.85243
F21-001217	BNT162b2/Pfizer-BioNTech	PD2	908	1412	2079	1357	0.643059	1.53206
F21-002748	BNT162b2/Pfizer-BioNTech	PD2	3821	1385	8356	1325	2.75884	6.30642
F21-000928	BNT162b2/Pfizer-BioNTech	pre-vaccine	1304	1408	2543	1350	0.926136	1.8837
F21-001281	BNT162b2/Pfizer-BioNTech	PD2	240	1454	396	1318	0.165062	0.300455
F21-001216	BNT162b2/Pfizer-BioNTech	PD2	1298	1415	2769	1280	0.917314	2.16328
F21-002890	BNT162b2/Pfizer-BioNTech	PD2	918	1424	2090	1317	0.644663	1.58694
F21-001214	BNT162b2/Pfizer-BioNTech	PD2	993	1417	2309	1307	0.700776	1.76664
F21-002901	BNT162b2/Pfizer-BioNTech	PD2	356	1374	770	1269	0.259098	0.606777
F21-000763	BNT162b2/Pfizer-BioNTech	pre-vaccine	115	1439	74.2	1317	0.0799166	0.0563402
F21-001302	BNT162b2/Pfizer-BioNTech	PD1	1558	1432	3217	1320	1.08799	2.43712
F21-001077	BNT162b2/Pfizer-BioNTech	pre-vaccine	239	1423	208	1370	0.167955	0.151825
F21-001358	BNT162b2/Pfizer-BioNTech	PD2	1475	1386	3663	1347	1.06421	2.71938
	control +	patient 2020	1298	1401	3184	1305	0.926481	2.43985
F21-001356	BNT162b2/Pfizer-BioNTech	PD2	154	1568	226	1282	0.0982143	0.176287
F21-000891	BNT162b2/Pfizer-BioNTech	pre-vaccine	130	1530	126	1293	0.0849673	0.0974478
F21-001319	BNT162b2/Pfizer-BioNTech	PD1	176	1565	463	1297	0.11246	0.356978
F21-001313	BNT162b2/Pfizer-BioNTech	PD1	230	1492	512	1274	0.154155	0.401884
F21-001071	BNT162b2/Pfizer-BioNTech	pre-vaccine	150	1505	210	1264	0.0996678	0.166139
F21-001056	BNT162b2/Pfizer-BioNTech	pre-vaccine	149	1508	172	1273	0.0988064	0.135114
F21-001279	BNT162b2/Pfizer-BioNTech	PD1	1531	1504	4351	1325	1.01795	3.28377
F21-001220	BNT162b2/Pfizer-BioNTech	PD2	1645	1510	4400	1293	1.0894	3.40294
F21-001336	BNT162b2/Pfizer-BioNTech	PD2	785	1515	1668	1303	0.518152	1.28012
F21-001369	BNT162b2/Pfizer-BioNTech	PD2	1303	1504	2867	1301	0.866356	2.20369
F21-001291	BNT162b2/Pfizer-BioNTech	PD2	1259	1510	2893	1320	0.833775	2.19167
F21-000864	BNT162b2/Pfizer-BioNTech	pre-vaccine	147	1500	150	1301	0.098	0.115296
F21-001315	BNT162b2/Pfizer-BioNTech	PD1	140	1501	146	1320	0.0932712	0.110606
F21-001074	BNT162b2/Pfizer-BioNTech	pre-vaccine	144	1543	137	1288	0.0933247	0.106366
F21-000919	BNT162b2/Pfizer-BioNTech	pre-vaccine	1458	1514	3543	1348	0.963012	2.62834
F21-001050	BNT162b2/Pfizer-BioNTech	PD2	1816	1520	3785	1306	1.19474	2.89816
F21-001224	BNT162b2/Pfizer-BioNTech	PD1	1797	1465	4407	1310	1.22662	3.36412
F21-001322	BNT162b2/Pfizer-BioNTech	PD1	4430	1414	9812	1280	3.13296	7.66563
F21-000929	BNT162b2/Pfizer-BioNTech	pre-vaccine	3639	1430	8238	1284	2.54476	6.41589
F21-000890	BNT162b2/Pfizer-BioNTech	pre-vaccine	82.3	1423	76.4	1240	0.0578356	0.0616129
F21-001415	BNT162b2/Pfizer-BioNTech	PD1	149	1422	218	1285	0.104782	0.16965
F21-001325	BNT162b2/Pfizer-BioNTech	PD1	3336	1388	7287	1238	2.40346	5.88611
F21-001225	BNT162b2/Pfizer-BioNTech	PD2	3813	1423	8751	1315	2.67955	6.65475
F21-001055	BNT162b2/Pfizer-BioNTech	pre-vaccine	138	1424	140	1252	0.0969101	0.111821
F21-001219	BNT162b2/Pfizer-BioNTech	PD2	102	1493	102	1306	0.0683188	0.0781011
F21-001304	BNT162b2/Pfizer-BioNTech	PD1	1393	1451	3245	1276	0.960028	2.5431
F21-001345	BNT162b2/Pfizer-BioNTech	PD2	169	1479	272	1318	0.114266	0.206373
F21-000867	BNT162b2/Pfizer-BioNTech	pre-vaccine	112	1466	109	1284	0.0763984	0.084891
F21-001292	BNT162b2/Pfizer-BioNTech	PD1	1580	1426	3421	1278	1.10799	2.67684
F21-001288	BNT162b2/Pfizer-BioNTech	PD1	148	1408	210	1266	0.105114	0.165877
F21-001045	BNT162b2/Pfizer-BioNTech	pre-vaccine	110	1421	106	1247	0.0774103	0.085004
F21-000906	BNT162b2/Pfizer-BioNTech	pre-vaccine	162	1419	140	1270	0.114165	0.110236
F21-000910	BNT162b2/Pfizer-BioNTech	pre-vaccine	147	1406	149	1264	0.104552	0.11788
F21-001373	BNT162b2/Pfizer-BioNTech	PD2	1993	1390	4690	1297	1.43381	3.61604
F21-000913	BNT162b2/Pfizer-BioNTech	pre-vaccine	899	1439	2641	1326	0.624739	1.9917
F21-001338	BNT162b2/Pfizer-BioNTech	PD2	1790	1513	4497	1321	1.18308	3.40424
F21-001346	BNT162b2/Pfizer-BioNTech	PD2	4488	1439	4946	1300	3.11883	3.80462
F21-001365	BNT162b2/Pfizer-BioNTech	PD2	1200	1403	2666	1245	0.85531	2.14137
F21-001328	BNT162b2/Pfizer-BioNTech	PD2	3924	1409	9069	1308	2.78495	6.93349
	control +	patient 2020	1657	1301	4415	1471	1.27364	3.00136
cbm 29	ChAdOx1 nCov-19/AstraZeneca	PD1	127	1907	141	1464	0.0665967	0.0963115
cbm 30	ChAdOx1 nCov-19/AstraZeneca	PD1	199	2007	434	1455	0.099153	0.298282
cbm 31	ChAdOx1 nCov-19/AstraZeneca	PD1	205	1983	468	1466	0.103379	0.319236
cbm 32	ChAdOx1 nCov-19/AstraZeneca	PD1	445	1917	895	1436	0.232134	0.623259
cbm 33	ChAdOx1 nCov-19/AstraZeneca	PD1	104	1854	161	1449	0.0560949	0.111111
cbm 34	ChAdOx1 nCov-19/AstraZeneca	PD1	920	1783	1676	1372	0.515984	1.22157
cbm 35	ChAdOx1 nCov-19/AstraZeneca	PD1	379	1896	1371	1435	0.199895	0.955401
cbm 36	ChAdOx1 nCov-19/AstraZeneca	PD1	2394	1778	3614	1057	1.34646	3.41911
cbm 37	ChAdOx1 nCov-19/AstraZeneca	PD1	350	1909	814	1440	0.183342	0.565278
cbm 38	ChAdOx1 nCov-19/AstraZeneca	PD1	844	1908	1927	1384	0.442348	1.39234
cbm 39	ChAdOx1 nCov-19/AstraZeneca	PD2	1195	1812	2050	1325	0.659492	1.54717
cbm 40	ChAdOx1 nCov-19/AstraZeneca	PD1	854	1845	1524	1438	0.462873	1.05981
cbm 41	ChAdOx1 nCov-19/AstraZeneca	PD2	94.9	1761	108	1374	0.0538898	0.0786026
cbm 2	Ad26.COV.S/Janssen	PD1	106	1803	113	1467	0.0587909	0.0770279
cbm 42	ChAdOx1 nCov-19/AstraZeneca	PD1	1858	1711	3155	1180	1.08591	2.67373
cbm 43	ChAdOx1 nCov-19/AstraZeneca	PD1	807	1616	1682	1390	0.499381	1.21007
cbm 44	ChAdOx1 nCov-19/AstraZeneca	PD2	1393	1870	1989	1350	0.74492	1.47333
cbm 168		patient 2020	994	1830	2078	1375	0.543169	1.51127
cbm 169		patient 2020	1079	1787	3028	1236	0.603805	2.44984
cbm 45	ChAdOx1 nCov-19/AstraZeneca	PD2	813	1703	1271	1399	0.477393	0.908506
cbm 46	ChAdOx1 nCov-19/AstraZeneca	PD1	188	1664	283	1463	0.112981	0.193438
cbm 47	ChAdOx1 nCov-19/AstraZeneca	PD1	2135	1730	3503	1092	1.2341	3.20788
cbm 3	Ad26.COV.S/Janssen	PD1	316	1743	656	1383	0.181297	0.474331
cbm 4	Ad26.COV.S/Janssen	PD1	712	1860	1624	1438	0.382796	1.12935
cbm 48	ChAdOx1 nCov-19/AstraZeneca	PD2	807	1829	1707	1414	0.441225	1.20721
cbm 49	ChAdOx1 nCov-19/AstraZeneca	PD2	205	1595	337	1375	0.128527	0.245091
cbm 170		patient 2020	1196	1938	2670	1437	0.617131	1.85804
cbm 50	ChAdOx1 nCov-19/AstraZeneca	PD2	2131	1669	3230	1166	1.27681	2.77015
cbm 51	ChAdOx1 nCov-19/AstraZeneca	PD1	499	1812	1085	1490	0.275386	0.728188
cbm 174		patient 2021	1394	1645	3073	1258	0.847416	2.44277
cbm 5	Ad26.COV.S/Janssen	PD1	223	1785	1360	2215	0.12493	0.613995
	control +	patient 2020	1722	1763	2928	1167	0.976744	2.509
cbm 175		patient 2021	664	1582	1465	1166	0.419722	1.25643
cbm 176		patient 2021	254	1526	558	1126	0.166448	0.49556
cbm 177		patient 2021	581	1500	1465	1132	0.387333	1.29417
cbm 178		patient 2021	471	1534	1089	1127	0.30704	0.966282
cbm 179		patient 2021	308	1391	654	1134	0.221423	0.57672
cbm 180		patient 2021	509	1379	1115	1095	0.369108	1.01826
cbm 181		patient 2021	832	1387	1995	1114	0.599856	1.79084
cbm 182		patient 2021	672	1333	1610	1083	0.504126	1.48661
cbm 183		patient 2021	202	1368	517	1111	0.147661	0.465347
cbm 184		patient 2021	85.9	1371	160	1107	0.062655	0.144535
cbm 185		patient 2021	831	1368	1839	1080	0.607456	1.70278
cbm 186		patient 2021	794	1291	1696	1070	0.615027	1.58505
H12O 118	BNT162b2/Pfizer-BioNTech	PD2	1321	1438	2524	1115	0.918637	2.26368
H12O 121	BNT162b2/Pfizer-BioNTech	PD2	992	1443	1720	1089	0.687457	1.57943
H12O 124	BNT162b2/Pfizer-BioNTech	PD2	1323	1414	2321	1105	0.935644	2.10045
H12O 127	BNT162b2/Pfizer-BioNTech	PD2	1314	1455	2445	1147	0.903093	2.13165
H12O 130	BNT162b2/Pfizer-BioNTech	PD2	1012	1351	1812	1059	0.749075	1.71105
H12O 132	BNT162b2/Pfizer-BioNTech	PD2	1023	1362	1631	1087	0.751101	1.50046
H12O 134	BNT162b2/Pfizer-BioNTech	PD2	2029	1354	3944	1100	1.49852	3.58545
H12O 136	BNT162b2/Pfizer-BioNTech	PD2	1181	1362	2063	1126	0.867107	1.83215
H12O 138	BNT162b2/Pfizer-BioNTech	PD2	954	1367	1625	1141	0.697879	1.42419
H12O 140	BNT162b2/Pfizer-BioNTech	PD2	1026	1347	1657	1097	0.761693	1.51048
H12O 142	BNT162b2/Pfizer-BioNTech	PD2	1577	1369	3452	1141	1.15194	3.02542
H12O 144	BNT162b2/Pfizer-BioNTech	PD2	1167	1269	2307	1095	0.919622	2.10685
H12O 146	BNT162b2/Pfizer-BioNTech	PD2	1401	1397	2421	1118	1.00286	2.16547
H12O 148	BNT162b2/Pfizer-BioNTech	PD2	1147	1378	1847	1085	0.832366	1.7023
H12O 150	BNT162b2/Pfizer-BioNTech	PD2	1188	1353	2000	1111	0.878049	1.80018
H12O 152	BNT162b2/Pfizer-BioNTech	PD2	1467	1364	2638	1148	1.07551	2.29791
H12O 154	BNT162b2/Pfizer-BioNTech	PD2	1230	1335	1985	1081	0.921348	1.83626
H12O 156	BNT162b2/Pfizer-BioNTech	PD2	643	1360	971	1109	0.472794	0.875564
H12O 158	BNT162b2/Pfizer-BioNTech	PD2	1181	1387	2214	1140	0.851478	1.94211
H12O 160	BNT162b2/Pfizer-BioNTech	PD2	986	1328	1577	1114	0.74247	1.41562
H12O 162	BNT162b2/Pfizer-BioNTech	PD2	1156	1357	2031	1120	0.851879	1.81339
H12O 164	BNT162b2/Pfizer-BioNTech	PD2	995	1281	1563	1083	0.776737	1.44321
H12O 166	BNT162b2/Pfizer-BioNTech	PD2	988	1304	1638	1104	0.757669	1.4837
H12O 168	BNT162b2/Pfizer-BioNTech	PD2	1352	1302	2308	1119	1.0384	2.06256
H12O 170	BNT162b2/Pfizer-BioNTech	PD2	1290	1415	2373	1124	0.911661	2.11121
H12O 172	BNT162b2/Pfizer-BioNTech	PD2	1146	1300	1942	1107	0.881538	1.75429
H12O 174	BNT162b2/Pfizer-BioNTech	PD2	1360	1355	2428	1123	1.00369	2.16207
H12O 176	BNT162b2/Pfizer-BioNTech	PD2	1247	1285	2127	1099	0.970428	1.9354
H12O 178	BNT162b2/Pfizer-BioNTech	PD2	1089	1270	1797	1105	0.85748	1.62624
cbm 6	Ad26.COV.S/Janssen	PD1	297	1327	631	1152	0.223813	0.547743
cbm 7	Ad26.COV.S/Janssen	PD1	368	1330	767	1159	0.276692	0.661777
cbm 52	ChAdOx1 nCov-19/AstraZeneca	PD1	504	1294	1010	1135	0.38949	0.889868
cbm 53	ChAdOx1 nCov-19/AstraZeneca	PD2	606	1269	1039	1123	0.477541	0.9252
cbm 8	Ad26.COV.S/Janssen	PD1	135	1340	183	1114	0.100746	0.164273
cbm 54	ChAdOx1 nCov-19/AstraZeneca	PD1	374	1241	761	1150	0.30137	0.661739
cbm 55	ChAdOx1 nCov-19/AstraZeneca	PD1	201	1256	369	1125	0.160032	0.328
cbm 56	ChAdOx1 nCov-19/AstraZeneca	PD2	382	1386	854	1139	0.275613	0.749781
cbm 9	Ad26.COV.S/Janssen	PD1	1322	1284	2330	1118	1.0296	2.08408
cbm 10	Ad26.COV.S/Janssen	PD1	170	1317	249	1132	0.129081	0.219965
cbm 11	Ad26.COV.S/Janssen	PD1	1853	1275	3884	1141	1.45333	3.40403
cbm 190	BNT162b2/Pfizer-BioNTech	PD2	852	1334	1392	1140	0.638681	1.22105
H12O 31	BNT162b2/Pfizer-BioNTech	PD1	858	1549	2670	1531	0.553906	1.74396
H12O 31	BNT162b2/Pfizer-BioNTech	PD2	1603	1503	4595	1572	1.06653	2.92303
H12O 32	BNT162b2/Pfizer-BioNTech	PD1	839	1515	2368	1543	0.553795	1.53467
H12O 32	BNT162b2/Pfizer-BioNTech	PD2	1845	1492	5090	1547	1.2366	3.29024
H12O 33	BNT162b2/Pfizer-BioNTech	PD1	1271	1477	3851	1539	0.860528	2.50227
H12O 33	BNT162b2/Pfizer-BioNTech	PD2	2132	1462	5894	1552	1.45828	3.79768
H12O 34	BNT162b2/Pfizer-BioNTech	PD1	1572	1383	4648	1521	1.13666	3.05588
H12O 34	BNT162b2/Pfizer-BioNTech	PD2	2330	1462	6153	1569	1.59371	3.92161
H12O 35	BNT162b2/Pfizer-BioNTech	PD1	1594	1484	4621	1503	1.07412	3.07452
H12O 35	BNT162b2/Pfizer-BioNTech	PD2	2410	1421	6357	1551	1.69599	4.09865
H12O 36	BNT162b2/Pfizer-BioNTech	PD1	1296	1464	3736	1563	0.885246	2.39028
H12O 36	BNT162b2/Pfizer-BioNTech	PD2	1831	1445	5071	1536	1.26713	3.30143
H12O 37	BNT162b2/Pfizer-BioNTech	PD1	1335	1475	3762	1529	0.905085	2.46043
H12O 37	BNT162b2/Pfizer-BioNTech	PD2	2228	1454	6195	1558	1.53232	3.97625
H12O 38	BNT162b2/Pfizer-BioNTech	PD1	1490	1441	4541	1552	1.034	2.9259
H12O 38	BNT162b2/Pfizer-BioNTech	PD2	2018	1419	5559	1566	1.42213	3.54981
H12O 39	BNT162b2/Pfizer-BioNTech	PD1	954	1393	2541	1572	0.684853	1.61641
H12O 39	BNT162b2/Pfizer-BioNTech	PD2	1658	1411	4303	1541	1.17505	2.79234
H12O 40	BNT162b2/Pfizer-BioNTech	PD1	845	1389	2594	1540	0.608351	1.68442
H12O 40	BNT162b2/Pfizer-BioNTech	PD2	1562	1419	4278	1565	1.10078	2.73355
H12O 41	BNT162b2/Pfizer-BioNTech	PD1	1033	1384	3093	1561	0.746387	1.98142
H12O 41	BNT162b2/Pfizer-BioNTech	PD2	2032	1398	5672	1565	1.45351	3.62428
H12O 42	BNT162b2/Pfizer-BioNTech	PD1	1863	1374	6038	1562	1.3559	3.86556
H12O 42	BNT162b2/Pfizer-BioNTech	PD2	2267	1382	6380	1548	1.64038	4.12145
H12O 43	BNT162b2/Pfizer-BioNTech	PD1	1259	1414	3807	1536	0.890382	2.47852
H12O 43	BNT162b2/Pfizer-BioNTech	PD2	1812	1420	5179	1553	1.27606	3.33484
H12O 44	BNT162b2/Pfizer-BioNTech	PD1	1413	1427	3843	1556	0.990189	2.46979
H12O 44	BNT162b2/Pfizer-BioNTech	PD2	2012	1433	5249	1562	1.40405	3.36044
H12O 45	BNT162b2/Pfizer-BioNTech	PD1	1675	1354	5110	1558	1.23708	3.27985
H12O 45	BNT162b2/Pfizer-BioNTech	PD2	2186	1404	6101	1595	1.55698	3.82508
H12O 46	BNT162b2/Pfizer-BioNTech	PD1	884	1374	2584	1535	0.643377	1.68339
H12O 46	BNT162b2/Pfizer-BioNTech	PD2	1718	1389	4654	1544	1.23686	3.01425
H12O 47	BNT162b2/Pfizer-BioNTech	PD1	1626	1406	4848	1574	1.15647	3.08005
H12O 47	BNT162b2/Pfizer-BioNTech	PD2	2086	1374	5780	1573	1.5182	3.67451
H12O 48	BNT162b2/Pfizer-BioNTech	PD1	1287	1396	3720	1562	0.92192	2.38156
H12O 48	BNT162b2/Pfizer-BioNTech	PD2	1769	1322	4880	1555	1.33812	3.13826
H12O 48	BNT162b2/Pfizer-BioNTech	PD1	2225	1391	5867	1592	1.59957	3.6853
H12O 49	BNT162b2/Pfizer-BioNTech	PD2	2435	1374	6103	1570	1.7722	3.88726
H12O 50	BNT162b2/Pfizer-BioNTech	PD1	1480	1335	4194	1544	1.10861	2.71632
H12O 50	BNT162b2/Pfizer-BioNTech	PD2	2213	1368	5992	1588	1.61769	3.7733
H12O 51	BNT162b2/Pfizer-BioNTech	PD1	1111	1307	3020	1543	0.850038	1.95723
H12O 51	BNT162b2/Pfizer-BioNTech	PD2	1577	1319	4042	1519	1.1956	2.66096
H12O 52	BNT162b2/Pfizer-BioNTech	PD1	1454	1341	4244	1549	1.08427	2.73983
H12O 52	BNT162b2/Pfizer-BioNTech	PD2	2092	1327	5673	1536	1.57649	3.69336
H12O 53	BNT162b2/Pfizer-BioNTech	PD1	888	1340	2496	1580	0.662687	1.57975
H12O 53	BNT162b2/Pfizer-BioNTech	PD2	1631	1351	4344	1567	1.20725	2.77218
H12O 54	BNT162b2/Pfizer-BioNTech	PD1	1694	1332	4934	1564	1.27177	3.15473
H12O 54	BNT162b2/Pfizer-BioNTech	PD2	1998	1324	5283	1552	1.50906	3.40399
H12O 55	BNT162b2/Pfizer-BioNTech	PD1	1496	1347	4472	1576	1.11062	2.83756
H12O 55	BNT162b2/Pfizer-BioNTech	PD2	1874	1314	5097	1546	1.42618	3.2969
H12O 56	BNT162b2/Pfizer-BioNTech	PD1	1908	1376	5464	1602	1.38663	3.41074
H12O 56	BNT162b2/Pfizer-BioNTech	PD2	2253	1270	5855	1577	1.77402	3.71275
	control +	patient 2020	1537	1222	4618	1530	1.25777	3.0183
E7		patient 2020	2106	1840	6057	669	1.14457	9.05381
E39		patient 2020	2900	1834	7714	667	1.58124	11.5652
E34		patient 2020	2557	1949	7242	665	1.31195	10.8902
E28		patient 2020	2830	1900	8165	657	1.48947	12.4277
E5		patient 2020	3291	1924	9603	667	1.7105	14.3973
E4		patient 2020	3139	1845	8857	657	1.70136	13.481
E31		patient 2020	634	1820	1979	668	0.348352	2.96257
HUP95		patient 2020	3282	1979	9530	652	1.65841	14.6166
HUP241		patient 2020	163	1961	166	650	0.0831209	0.255385
HUP100		patient 2020	3561	1943	10969	653	1.83273	16.7979
HUP27		patient 2020	2497	1984	7513	657	1.25857	11.4353
HUP24		patient 2020	1492	1910	4126	644	0.781152	6.40683
HUP137		patient 2020	721	1954	2096	663	0.368987	3.16139
HUP103		patient 2020	2835	1961	8443	654	1.44569	12.9098
HUP139		patient 2020	1950	1966	6186	656	0.991862	9.42988
HUP123		patient 2020	3510	1934	10319	650	1.81489	15.8754
HUP8		patient 2020	2055	1938	6897	656	1.06037	10.5137
HUP12		patient 2020	2240	1948	7142	649	1.1499	11.0046
HUP10		patient 2020	2232	1958	6503	658	1.13994	9.88298
HUP102		patient 2020	2347	2022	6815	643	1.16073	10.5988
HUP125		patient 2020	3248	1969	9828	653	1.64957	15.0505
HUP91		patient 2020	3453	1962	10621	649	1.75994	16.3652
HUP239		patient 2020	197	1917	198	649	0.102765	0.305085
HUP240		patient 2020	121	1930	126	660	0.0626943	0.190909
HUP45		patient 2020	2610	1988	6603	655	1.31288	10.0809
HUP53		patient 2020	2371	1977	6298	639	1.19929	9.85603
HUP46		patient 2020	2050	1924	6329	664	1.06549	9.53163
HUP90		patient 2020	2077	1926	5981	662	1.0784	9.03474
HUP124		patient 2020	3680	1944	10670	649	1.893	16.4407
HUP130		patient 2020	104	1914	109	657	0.0543365	0.165906
HUP61		patient 2020	1993	1965	6172	654	1.01425	9.43731
HUP41		patient 2020	2829	1877	8948	644	1.50719	13.8944
HUP104		patient 2020	2430	1965	7346	647	1.23664	11.3539
HUP2		patient 2020	2821	1886	8257	650	1.49576	12.7031
HUP62		patient 2020	3551	1906	9624	658	1.86306	14.6261
HUP92		patient 2020	2012	1983	6148	666	1.01462	9.23123
HUP52		patient 2020	2393	1907	6469	645	1.25485	10.0295
HUP25		patient 2020	2345	1904	6638	652	1.23162	10.181
HUP99		patient 2020	2808	1858	8209	649	1.5113	12.6487
HUP24		patient 2020	1588	1857	5479	662	0.855143	8.27644
HUP129		patient 2020	1746	1918	4752	660	0.910323	7.2
HUP171		patient 2020	2035	1935	6021	653	1.05168	9.22052
HUP6		patient 2020	972	1934	3146	630	0.502585	4.99365
HUP67		patient 2020	2409	1895	7290	655	1.27124	11.1298
HUP56		patient 2020	2835	1884	8288	659	1.50478	12.5766
HUP221		patient 2020	2649	1876	7861	659	1.41205	11.9287
HUP44		patient 2020	1368	1843	4010	656	0.742268	6.1128
HUP132		patient 2020	2347	1921	7102	654	1.22176	10.8593
HUP47		patient 2020	3233	1941	9802	645	1.66564	15.1969
HUP43		patient 2020	3059	1844	8943	653	1.65889	13.6953
HUP48		patient 2020	2369	1827	6696	666	1.29666	10.0541
HUP134		patient 2020	1419	1824	4342	662	0.777961	6.55891
HUP5		patient 2020	1448	1811	4594	665	0.799558	6.90827
HUP7		patient 2020	1995	1917	6653	659	1.04069	10.0956
	control +	patient 2020	3301	1809	9515	653	1.82477	14.5712
