## Supplemental Table 2 for "DECREASED BREADTH OF THE ANTIBODY RESPONSE TO THE SPIKE PROTEIN OF SARS-CoV-2 AFTER REPEATED VACCINATION"

### Sheet: nursery homes
			wuhan-1		Alpha		Delta		Kappa		RATIO
ID_sample	Vaccine	Type of sample	MFI FL2	MFI FL7	MFI FL2	MFI FL1	MFI FL2	MFI FL7	MFI FL2	MFI FL1	wuhan-1	Alpha	Delta	Kappa
F21-000877		pre-vaccine	745	2395	1805	1220	242	3215	276	750	0.311065	1.47951	0.0752722	0.368
F21-001318	BNT162b2/Pfizer-BioNTech	PD1	2467	2545	6504	1238	253	3336	497	767	0.969352	5.25363	0.0758393	0.647979
F21-001063	BNT162b2/Pfizer-BioNTech	PD2	4693	2444	10951	1204	330	3303	870	742	1.92021	9.09551	0.0999092	1.17251
F21-002740	BNT162b2/Pfizer-BioNTech	PD2	3511	2417	8357	1230	274	3193	631	745	1.45263	6.79431	0.0858127	0.84698
F21-000769		pre-vaccine	244	3180	193	1224	244	3966	227	782	0.0767296	0.15768	0.0615229	0.290281
F21-001271	BNT162b2/Pfizer-BioNTech	PD1	768	2546	1676	1244	262	3394	309	765	0.30165	1.34727	0.0771951	0.403922
F21-001171	BNT162b2/Pfizer-BioNTech	PD2	4006	2610	9263	1236	350	3447	811	773	1.53487	7.49434	0.101538	1.04916
F21-002896	BNT162b2/Pfizer-BioNTech	PD2	1591	2432	3318	1177	246	3220	382	733	0.654194	2.81903	0.0763975	0.521146
F21-001075		pre-vaccine	4669	2487	10687	1227	489	3247	1008	747	1.87736	8.70986	0.150601	1.3494
F21-001320	BNT162b2/Pfizer-BioNTech	PD1	13060	2549	29564	1228	893	3347	2663	739	5.12358	24.0749	0.266806	3.60352
F21-001177	BNT162b2/Pfizer-BioNTech	PD2	13531	2333	29703	1210	1065	2993	2931	758	5.79983	24.5479	0.35583	3.86675
F21-001173	BNT162b2/Pfizer-BioNTech	PD2	11982	2419	25592	1203	738	3265	2437	748	4.95329	21.2735	0.226034	3.25802
F21-001076		pre-vaccine	226	2397	196	1194	252	3179	259	751	0.0942845	0.164154	0.0792702	0.344874
F21-001380	BNT162b2/Pfizer-BioNTech	PD1	259	2419	230	1202	291	3209	283	749	0.107069	0.191348	0.0906825	0.377837
F21-001361	BNT162b2/Pfizer-BioNTech	PD2	3002	2358	7049	1207	332	3156	677	751	1.27311	5.8401	0.105196	0.901465
F21-000905		pre-vaccine	223	2372	222	1232	244	3248	250	774	0.0940135	0.180195	0.0751232	0.322997
F21-001183	BNT162b2/Pfizer-BioNTech	PD1	254	2480	248	1209	261	3320	268	749	0.102419	0.205128	0.0786145	0.35781
F21-001363	BNT162b2/Pfizer-BioNTech	PD2	2257	2517	5181	1224	302	3390	508	750	0.896702	4.23284	0.0890855	0.677333
F21-000774		pre-vaccine	4374	2255	10784	1190	351	3044	850	752	1.93969	9.06218	0.115309	1.13032
F21-001301	BNT162b2/Pfizer-BioNTech	PD1	14697	2578	34161	1194	868	3351	3025	751	5.70093	28.6106	0.259027	4.02796
F21-001351	BNT162b2/Pfizer-BioNTech	PD2	13247	2452	29091	1217	805	3265	2556	773	5.40253	23.9039	0.246554	3.3066
F21-001038		pre-vaccine	322	2361	314	1225	369	3155	364	749	0.136383	0.256327	0.116957	0.485981
F21-001312	BNT162b2/Pfizer-BioNTech	PD1	1314	2406	3149	1210	327	3220	420	745	0.546135	2.60248	0.101553	0.563758
F21-001196	BNT162b2/Pfizer-BioNTech	PD2	6501	2377	14278	1223	396	3155	1023	740	2.73496	11.6746	0.125515	1.38243
F21-001287	BNT162b2/Pfizer-BioNTech	PD1	269	2550	324	1219	294	3309	298	743	0.10549	0.265792	0.0888486	0.401077
F21-001357	BNT162b2/Pfizer-BioNTech	PD2	4241	2437	10337	1236	361	3288	880	752	1.74025	8.36327	0.109793	1.17021
F21-001060		pre-vaccine	3627	2428	8620	1253	351	3171	778	772	1.49382	6.87949	0.110691	1.00777
F21-001344	BNT162b2/Pfizer-BioNTech	PD1	14203	2405	30959	1253	885	3225	2761	775	5.90561	24.7079	0.274419	3.56258
F21-001280	BNT162b2/Pfizer-BioNTech	PD1	468	2489	803	1206	236	3383	274	749	0.188027	0.665837	0.0697606	0.365821
F21-001298	BNT162b2/Pfizer-BioNTech	PD2	6808	2373	16559	1196	405	3185	1344	749	2.86894	13.8453	0.127159	1.79439
F21-000865		pre-vaccine	5368	2483	15582	1252	396	3328	1019	770	2.1619	12.4457	0.11899	1.32338
F21-001321	BNT162b2/Pfizer-BioNTech	PD1	10879	2417	25758	1204	641	3211	2026	754	4.50103	21.3937	0.199626	2.687
F21-001167	BNT162b2/Pfizer-BioNTech	PD2	10434	2463	22989	1202	1294	3289	2516	750	4.2363	19.1256	0.393433	3.35467
F21-001289	BNT162b2/Pfizer-BioNTech	PD2	5023	2254	11863	1218	357	3127	915	756	2.22848	9.73974	0.114167	1.21032
F21-001264	BNT162b2/Pfizer-BioNTech	PD1	1947	2405	4978	1207	250	3271	440	737	0.809563	4.12428	0.0764292	0.597015
F21-001028		pre-vaccine	271	2397	240	1222	296	3189	292	766	0.113058	0.196399	0.0928191	0.381201
F21-001421	BNT162b2/Pfizer-BioNTech	PD1	270	2266	240	1226	279	3120	280	771	0.119153	0.195759	0.0894231	0.363165
F21-001170	BNT162b2/Pfizer-BioNTech	PD1	1391	2571	3667	1214	264	3422	368	761	0.541035	3.02059	0.0771479	0.483574
F21-002747	BNT162b2/Pfizer-BioNTech	PD2	6364	2425	14089	1204	372	3326	1049	740	2.62433	11.7018	0.111846	1.41757
F21-000871		pre-vaccine	4757	2448	12257	1249	386	3260	970	756	1.94322	9.81345	0.118405	1.28307
F21-001327	BNT162b2/Pfizer-BioNTech	PD1	16942	2765	36964	1226	987	3655	3224	754	6.12731	30.1501	0.270041	4.27586
F21-002739	BNT162b2/Pfizer-BioNTech	PD2	13911	2411	29648	1154	774	3236	2602	719	5.76981	25.6915	0.239184	3.61892
F21-001009		pre-vaccine	229	2507	195	1209	232	3261	236	737	0.0913442	0.16129	0.0711438	0.320217
F21-001218	BNT162b2/Pfizer-BioNTech	PD2	1839	2471	4002	1241	263	3272	400	757	0.744233	3.22482	0.080379	0.528402
F21-000893		pre-vaccine	363	2429	693	1198	280	3239	280	759	0.149444	0.578464	0.0864464	0.368906
F21-001226	BNT162b2/Pfizer-BioNTech	PD2	6136	2411	13891	1236	384	3188	1011	762	2.545	11.2387	0.120452	1.32677
F21-000768		pre-vaccine	322	2464	316	1194	448	3264	444	746	0.130682	0.264657	0.137255	0.595174
F21-001184	BNT162b2/Pfizer-BioNTech	PD2	3318	2421	6922	1257	383	3249	709	776	1.37051	5.50676	0.117882	0.91366
F21-002638	BNT162b2/Pfizer-BioNTech	PD2	1756	2388	3570	1237	359	3167	521	763	0.735343	2.88601	0.113356	0.682831
F21-001180	BNT162b2/Pfizer-BioNTech	PD2	6680	2399	14826	1211	552	3175	1488	743	2.78449	12.2428	0.173858	2.00269
F21-000922		pre-vaccine	258	2614	289	1212	290	3393	277	751	0.0986993	0.238449	0.0854701	0.368842
F21-001258	BNT162b2/Pfizer-BioNTech	PD1	646	2504	1687	1221	260	3380	304	760	0.257987	1.38165	0.0769231	0.4
F21-001966	BNT162b2/Pfizer-BioNTech	PD2	3108	2592	7228	1241	335	3299	643	760	1.19907	5.82434	0.101546	0.846053
F21-001259	BNT162b2/Pfizer-BioNTech	PD1	425	2607	749	1207	287	3452	290	755	0.163023	0.620547	0.0831402	0.384106
F21-002695	BNT162b2/Pfizer-BioNTech	PD2	3033	2617	6505	1254	315	3374	569	759	1.15896	5.1874	0.093361	0.749671
F21-000924		pre-vaccine	239	2609	223	1235	256	3411	254	761	0.091606	0.180567	0.0750513	0.333771
F21-001263	BNT162b2/Pfizer-BioNTech	PD1	345	2681	702	1202	271	3449	276	766	0.128683	0.584027	0.0785735	0.360313
F21-001982	BNT162b2/Pfizer-BioNTech	PD2	3077	2652	7609	1244	347	3400	699	768	1.16026	6.11656	0.102059	0.910156
F21-002697	BNT162b2/Pfizer-BioNTech	PD2	2737	2549	6667	1231	322	3359	627	754	1.07375	5.41592	0.0958619	0.831565
F21-000925		pre-vaccine	235	2564	208	1226	260	3412	257	754	0.0916537	0.169657	0.0762016	0.340849
F21-001265	BNT162b2/Pfizer-BioNTech	PD1	990	2659	2501	1198	272	3498	332	750	0.37232	2.08765	0.0777587	0.442667
F21-002003	BNT162b2/Pfizer-BioNTech	PD2	6120	2870	13052	1258	407	3620	978	770	2.1324	10.3752	0.112431	1.27013
F21-002699	BNT162b2/Pfizer-BioNTech	PD2	3954	2576	8695	1248	328	3372	694	769	1.53494	6.96715	0.0972716	0.902471
F21-000926		pre-vaccine	275	2570	260	1222	259	3394	265	750	0.107004	0.212766	0.0763111	0.353333
F21-001267	BNT162b2/Pfizer-BioNTech	PD1	553	2564	1121	1226	272	3409	303	765	0.215679	0.914356	0.0797888	0.396078
F21-002012	BNT162b2/Pfizer-BioNTech	PD2	4577	3251	10837	1242	343	4031	888	781	1.40787	8.72544	0.0850905	1.137
F21-002727	BNT162b2/Pfizer-BioNTech	PD2	4353	2566	9367	1230	346	3345	799	747	1.69641	7.61545	0.103438	1.06961
F21-000927		pre-vaccine	525	2777	472	1227	424	3617	386	766	0.189053	0.384678	0.117224	0.503916
F21-001272	BNT162b2/Pfizer-BioNTech	PD1	4820	2604	11428	1215	503	3423	1076	759	1.851	9.40576	0.146947	1.41765
F21-002015	BNT162b2/Pfizer-BioNTech	PD2	8885	2572	19285	1261	624	3380	1600	768	3.45451	15.2934	0.184615	2.08333
F21-002729	BNT162b2/Pfizer-BioNTech	PD2	5329	2577	11658	1216	448	3350	951	738	2.06791	9.58717	0.133731	1.28862
F21-000928		pre-vaccine	245	2616	215	1235	273	3515	276	770	0.0936544	0.174089	0.0776671	0.358442
F21-001276	BNT162b2/Pfizer-BioNTech	PD1	228	2595	204	1234	250	3362	254	757	0.0878613	0.165316	0.0743605	0.335535
F21-002072	BNT162b2/Pfizer-BioNTech	PD2	2201	2500	5091	1252	286	3352	503	759	0.8804	4.06629	0.0853222	0.662714
F21-002731	BNT162b2/Pfizer-BioNTech	PD2	1199	2641	2685	1228	283	3381	384	751	0.453995	2.18648	0.083703	0.511318
F21-000929		pre-vaccine	253	2593	230	1220	280	3482	282	761	0.0975704	0.188525	0.0804136	0.370565
F21-001282	BNT162b2/Pfizer-BioNTech	PD1	1300	2652	3624	1238	282	3456	400	755	0.490196	2.9273	0.0815972	0.529801
F21-002132	BNT162b2/Pfizer-BioNTech	PD2	9441	2632	20731	1259	495	3392	1582	766	3.58701	16.4662	0.145932	2.06527
F21-000945		pre-vaccine	280	2823	276	1303	313	3681	313	798	0.0991853	0.211819	0.0850312	0.392231
F21-001417	BNT162b2/Pfizer-BioNTech	PD1	412	3024	549	1313	316	3853	318	817	0.136243	0.418126	0.082014	0.389229
F21-002923	BNT162b2/Pfizer-BioNTech	PD2	3726	2956	7702	1319	390	3876	677	814	1.26049	5.83927	0.100619	0.831695
F21-002909	BNT162b2/Pfizer-BioNTech	PD2	2839	2941	5904	1306	374	3766	581	815	0.965318	4.52067	0.0993096	0.712883
F21-000946		pre-vaccine	422	2909	385	1303	493	3796	486	808	0.145067	0.295472	0.129874	0.601485
F21-001410	BNT162b2/Pfizer-BioNTech	PD1	380	2862	367	1276	417	3676	430	792	0.132774	0.287618	0.113439	0.542929
F21-002921	BNT162b2/Pfizer-BioNTech	PD2	1103	2958	2022	1321	516	3854	584	809	0.372887	1.53066	0.133887	0.721879
F21-002873	BNT162b2/Pfizer-BioNTech	PD2	679	2870	1136	1310	408	3700	438	822	0.236585	0.867176	0.11027	0.532847
F21-000937		pre-vaccine	265	2797	255	1293	282	3685	278	794	0.0947444	0.197216	0.0765265	0.350126
F21-001418	BNT162b2/Pfizer-BioNTech	PD1	983	2829	2374	1302	303	3736	388	798	0.347473	1.82335	0.0811028	0.486216
F21-001227	BNT162b2/Pfizer-BioNTech	PD2	6060	2663	12618	1276	874	3514	1793	820	2.27563	9.88871	0.248719	2.18659
F21-002949	BNT162b2/Pfizer-BioNTech	PD2	4615	2876	9958	1277	388	3727	882	804	1.60466	7.79796	0.104105	1.09701
F21-000944		pre-vaccine	319	2847	285	1292	600	3745	576	813	0.112048	0.220588	0.160214	0.708487
F21-001269	BNT162b2/Pfizer-BioNTech	PD1	770	2878	1378	1312	538	3754	568	799	0.267547	1.0503	0.143314	0.710889
F21-001376	BNT162b2/Pfizer-BioNTech	PD2	2770	2866	5555	1280	648	3778	875	811	0.966504	4.33984	0.171519	1.07891
F21-002835	BNT162b2/Pfizer-BioNTech	PD2	2051	2833	4110	1299	599	3717	769	799	0.723968	3.16397	0.161151	0.962453
F21-000939		pre-vaccine	386	2861	488	1287	372	3667	367	798	0.134918	0.379176	0.101445	0.4599
F21-001412	BNT162b2/Pfizer-BioNTech	PD1	552	2850	896	1289	340	3652	366	801	0.193684	0.695112	0.0930997	0.456929
F21-002919	BNT162b2/Pfizer-BioNTech	PD2	656	2762	1202	1287	312	3601	336	789	0.237509	0.933955	0.0866426	0.425856
F21-000938		pre-vaccine	258	2857	235	1293	290	3693	295	793	0.0903045	0.181748	0.0785269	0.372005
F21-001419	BNT162b2/Pfizer-BioNTech	PD1	735	2814	1477	1265	300	3655	339	782	0.261194	1.16759	0.0820793	0.433504
F21-002907	BNT162b2/Pfizer-BioNTech	PD2	5340	2839	12346	1265	381	3715	968	784	1.88094	9.75968	0.102557	1.23469
F21-002825	BNT162b2/Pfizer-BioNTech	PD2	4836	2829	11311	1278	368	3718	862	779	1.70944	8.85055	0.0989779	1.10655
F21-000943	BNT162b2/Pfizer-BioNTech	pre-vaccine	253	2877	256	1273	268	3720	269	780	0.0879388	0.2011	0.072043	0.344872
F21-001228	BNT162b2/Pfizer-BioNTech	PD1	294	3005	405	1281	297	3773	297	799	0.0978369	0.316159	0.0787172	0.371715
F21-000936		pre-vaccine	276	2865	249	1288	339	3749	349	796	0.0963351	0.193323	0.0904241	0.438442
F21-001355	BNT162b2/Pfizer-BioNTech	PD1	4225	2952	9305	1278	392	3753	841	790	1.43123	7.28091	0.10445	1.06456
F21-001169	BNT162b2/Pfizer-BioNTech	PD2	6972	2829	15890	1292	491	3700	1244	784	2.46448	12.2988	0.132703	1.58673
F21-002888	BNT162b2/Pfizer-BioNTech	PD2	6996	2809	15641	1273	478	3713	1242	789	2.49057	12.2867	0.128737	1.57414
F21-000940		pre-vaccine	319	3008	453	1291	282	3808	282	814	0.106051	0.350891	0.0740546	0.346437
F21-001230	BNT162b2/Pfizer-BioNTech	PD1	1958	2811	4490	1265	312	3661	518	795	0.696549	3.54941	0.0852226	0.651572
F21-001378	BNT162b2/Pfizer-BioNTech	PD2	5358	2773	11389	1276	348	3651	844	795	1.9322	8.92555	0.0953164	1.06164
F21-002886	BNT162b2/Pfizer-BioNTech	PD2	3883	2741	8535	1246	302	3591	648	784	1.41664	6.84992	0.0840991	0.826531
F21-000942		pre-vaccine	286	2786	307	1275	278	3659	276	791	0.102656	0.240784	0.075977	0.348925
F21-001303	BNT162b2/Pfizer-BioNTech	PD1	1470	2767	3320	1261	291	3678	395	786	0.531261	2.63283	0.0791191	0.502545
F21-002939	BNT162b2/Pfizer-BioNTech	PD2	5000	2817	10796	1235	354	3672	790	777	1.77494	8.7417	0.0964052	1.01673
F21-002884	BNT162b2/Pfizer-BioNTech	PD2	4584	2904	10095	1291	371	3746	772	791	1.57851	7.81952	0.099039	0.97598
F21-000934		pre-vaccine	324	2905	324	1279	352	3787	349	780	0.111532	0.253323	0.0929496	0.447436
F21-000935		pre-vaccine	311	2829	291	1256	327	3740	349	797	0.109933	0.231688	0.0874332	0.437892
F21-001414	BNT162b2/Pfizer-BioNTech	PD1	294	2829	290	1269	335	3732	337	786	0.103924	0.228526	0.0897642	0.428753
F21-001422	BNT162b2/Pfizer-BioNTech	PD2	3339	2760	7441	1259	382	3585	707	764	1.20978	5.91025	0.106555	0.925393
F21-002889	BNT162b2/Pfizer-BioNTech	PD2	2557	2790	5439	1263	360	3629	609	778	0.916487	4.30641	0.0992009	0.782776
F21-000947		pre-vaccine	262	2802	295	1262	292	3646	292	793	0.0935046	0.233756	0.0800878	0.368222
F21-001409	BNT162b2/Pfizer-BioNTech	PD1	2486	2860	5610	1261	319	3676	646	788	0.869231	4.44885	0.0867791	0.819797
F21-002880	BNT162b2/Pfizer-BioNTech	PD2	5190	2798	11805	1279	382	3683	984	779	1.8549	9.22987	0.10372	1.26316
F21-002920	BNT162b2/Pfizer-BioNTech	PD2	3922	2806	8428	1265	344	3594	725	782	1.39772	6.66245	0.0957151	0.92711
F21-000941		pre-vaccine	7193	2831	19442	1244	552	3619	1425	769	2.5408	15.6286	0.152528	1.85306
F21-001408	BNT162b2/Pfizer-BioNTech	PD1	12993	2725	32481	1270	865	3603	2553	780	4.76807	25.5756	0.240078	3.27308
F21-001427	BNT162b2/Pfizer-BioNTech	PD2	13335	2875	32308	1246	839	3715	2466	763	4.63826	25.9294	0.225841	3.23198
F21-001377	BNT162b2/Pfizer-BioNTech	PD2	12021	2926	29515	1274	814	3827	2203	767	4.10834	23.1672	0.212699	2.87223
F21-001239	BNT162b2/Pfizer-BioNTech	PD1	954	2725	1981	1232	288	3528	343	769	0.350092	1.60795	0.0816327	0.446034
F21-002028	BNT162b2/Pfizer-BioNTech	PD2	7015	2679	15308	1258	482	3497	1423	767	2.61851	12.1685	0.137832	1.85528
F21-000932		pre-vaccine	274	2810	277	1276	288	3703	281	763	0.0975089	0.217085	0.0777748	0.368283
F21-001274	BNT162b2/Pfizer-BioNTech	PD1	2241	2857	5142	1249	313	3694	552	767	0.784389	4.11689	0.084732	0.719687
F21-001974	BNT162b2/Pfizer-BioNTech	PD1	7057	2702	15990	1253	412	3544	1180	776	2.61177	12.7614	0.116253	1.52062
F21-002473	BNT162b2/Pfizer-BioNTech	PD2	5133	2758	11319	1240	362	3596	874	759	1.86113	9.12823	0.100667	1.15152
F21-000930		pre-vaccine	235	2759	239	1232	249	3548	256	760	0.0851758	0.193994	0.0701804	0.336842
F21-001238	BNT162b2/Pfizer-BioNTech	PD1	240	2669	218	1253	262	3470	261	772	0.0899213	0.173982	0.0755043	0.338083
F21-002034	BNT162b2/Pfizer-BioNTech	PD2	4911	2696	10702	1243	353	3477	834	765	1.82159	8.60981	0.101524	1.0902
F21-003489	BNT162b2/Pfizer-BioNTech	PD2	1872	2555	4059	1245	248	3428	392	760	0.732681	3.26024	0.0723454	0.515789
F21-001273	BNT162b2/Pfizer-BioNTech	PD1	282	2661	316	1244	270	3487	268	758	0.105975	0.254019	0.0774305	0.353562
F21-002141	BNT162b2/Pfizer-BioNTech	PD2	4770	2890	11267	1259	419	3699	969	773	1.65052	8.94917	0.113274	1.25356
F21-003543	BNT162b2/Pfizer-BioNTech	PD2	3272	2638	7268	1244	328	3500	643	761	1.24033	5.84244	0.0937143	0.844941
F21-000933		pre-vaccine	266	2586	297	1243	283	3372	283	757	0.102862	0.238938	0.0839265	0.373844
F21-001275	BNT162b2/Pfizer-BioNTech	PD1	403	2790	606	1238	350	3626	367	760	0.144444	0.489499	0.0965251	0.482895
F21-002010	BNT162b2/Pfizer-BioNTech	PD2	1048	2676	2306	1237	316	3474	347	758	0.391629	1.86419	0.0909614	0.457784
F21-002743	BNT162b2/Pfizer-BioNTech	PD2	582	2650	1049	1249	266	3516	274	773	0.219623	0.839872	0.0756542	0.354463
F21-000931		pre-vaccine	237	2755	223	1242	256	3585	257	777	0.0860254	0.179549	0.0714086	0.330759
F21-001179	BNT162b2/Pfizer-BioNTech	PD1	371	2810	554	1229	301	3773	306	778	0.132028	0.450773	0.0797774	0.393316
F21-002076	BNT162b2/Pfizer-BioNTech	PD2	1220	2610	2560	1234	268	3443	345	775	0.467433	2.07455	0.0778391	0.445161
F21-002456	BNT162b2/Pfizer-BioNTech	PD2	669	2788	1307	1257	286	3645	316	770	0.239957	1.03978	0.0784636	0.41039
F21-000915		pre-vaccine	261	2720	247	1250	325	3579	315	759	0.0959559	0.1976	0.0908075	0.41502
F21-001241	BNT162b2/Pfizer-BioNTech	PD1	255	2741	230	1259	310	3593	307	781	0.0930317	0.182685	0.0862789	0.393086
F21-002023	BNT162b2/Pfizer-BioNTech	PD2	766	2650	1364	1239	289	3488	325	777	0.289057	1.10089	0.0828555	0.418275
F21-002502	BNT162b2/Pfizer-BioNTech	PD2	450	2707	703	1211	272	3561	282	766	0.166236	0.580512	0.076383	0.368146
F21-000919		pre-vaccine	540	2702	480	1240	652	3564	637	772	0.199852	0.387097	0.182941	0.82513
F21-001240	BNT162b2/Pfizer-BioNTech	PD1	1847	2670	3929	1253	629	3470	726	760	0.69176	3.13567	0.181268	0.955263
F21-002133	BNT162b2/Pfizer-BioNTech	PD2	5616	2806	12943	1270	585	3610	1141	768	2.00143	10.1913	0.16205	1.48568
F21-002507	BNT162b2/Pfizer-BioNTech	PD2	5683	2744	12894	1252	669	3599	1243	772	2.07106	10.2987	0.185885	1.6101
F21-000913		pre-vaccine	281	2835	278	1242	322	3724	323	781	0.0991182	0.223833	0.0864662	0.413572
F21-000918		pre-vaccine	307	2774	236	1227	272	3584	280	787	0.110671	0.192339	0.0758929	0.355781
F21-001237	BNT162b2/Pfizer-BioNTech	PD1	256	2725	242	1231	269	3518	267	767	0.093945	0.196588	0.0764639	0.34811
F21-002110	BNT162b2/Pfizer-BioNTech	PD2	1716	2619	3703	1249	275	3480	438	763	0.655212	2.96477	0.079023	0.57405
F21002476	BNT162b2/Pfizer-BioNTech	PD2	1136	2707	2219	1238	273	3543	361	772	0.419653	1.79241	0.0770533	0.467617
F21-000912		pre-vaccine	254	2884	230	1244	278	3678	281	760	0.0880721	0.184887	0.0755846	0.369737
F21-001268	BNT162b2/Pfizer-BioNTech	PD1	813	2705	1317	1237	257	3517	280	779	0.300555	1.06467	0.0730736	0.359435
F21-002134	BNT162b2/Pfizer-BioNTech	PD2	4037	2736	8659	1244	316	3615	680	770	1.47551	6.96061	0.0874136	0.883117
F21-002741	BNT162b2/Pfizer-BioNTech	PD2	2122	2742	4287	1242	300	3620	415	773	0.773888	3.45169	0.0828729	0.536869
F21-001236	BNT162b2/Pfizer-BioNTech	PD1	11816	2861	29237	1249	746	3706	2305	790	4.13002	23.4083	0.201295	2.91772
F21-002129	BNT162b2/Pfizer-BioNTech	PD2	12422	2658	29096	1236	714	3510	2213	771	4.67344	23.5405	0.203419	2.8703
F21-003702	BNT162b2/Pfizer-BioNTech	PD2	12358	2702	30027	1236	679	3467	2184	773	4.57365	24.2937	0.195847	2.82536
F21-000920		pre-vaccine	268	2765	253	1226	325	3545	328	755	0.0969259	0.206362	0.0916784	0.434437
F21-001234	BNT162b2/Pfizer-BioNTech	PD1	394	2786	816	1257	351	3607	344	778	0.141421	0.649165	0.0973108	0.442159
F21-001968	BNT162b2/Pfizer-BioNTech	PD2	2988	2722	6106	1245	414	3629	563	768	1.09772	4.90442	0.114081	0.733073
F21-003701	BNT162b2/Pfizer-BioNTech	PD2	2108	2750	4419	1255	416	3629	515	749	0.766545	3.52112	0.114632	0.687583
F21-000914		pre-vaccine	258	2770	266	1252	273	3608	275	783	0.0931408	0.21246	0.0756652	0.351213
F21-001242	BNT162b2/Pfizer-BioNTech	PD1	318	2640	537	1243	231	3513	238	764	0.120455	0.432019	0.0657558	0.311518
F21-002131	BNT162b2/Pfizer-BioNTech	PD2	2018	2607	3869	1257	259	3406	396	766	0.77407	3.07796	0.0760423	0.516971
F21-003529	BNT162b2/Pfizer-BioNTech	PD2	1100	2590	2072	1234	235	3414	298	759	0.42471	1.67909	0.0688342	0.392622
		pre-immune	221	2310	198	1195	203	3110	218	749	0.095671	0.16569	0.0652733	0.291055
	control +	patient 2020	6153	2374	14401	1213	379	3156	1070	749	2.59183	11.8722	0.120089	1.42857
CBM1		patient 2021	4625	2021	8886	897	447	3333	1330	727	2.28847	9.90635	0.134113	1.82944
CBM2		patient 2021	5034	2003	9593	862	493	3367	1629	725	2.51323	11.1288	0.146421	2.2469
CBM3		patient 2021	6325	1880	10949	781	807	3296	2106	711	3.36436	14.0192	0.244842	2.96203
CBM4		patient 2021	5516	1815	9582	836	513	3165	1764	717	3.03912	11.4617	0.162085	2.46025
CBM5		patient 2021	1080	2000	2411	1047	295	3278	407	707	0.54	2.30277	0.0899939	0.575672
CBM6		patient 2021	3245	1973	7190	934	420	3286	952	720	1.6447	7.69807	0.127815	1.32222
CBM7		patient 2021	2382	1881	5137	987	431	3166	891	709	1.26635	5.20466	0.136134	1.2567
CBM8		patient 2021	3614	1938	6875	960	454	3299	1115	723	1.86481	7.16146	0.137617	1.54219
CBM9		patient 2021	8206	1667	12181	694	778	3193	2858	709	4.92262	17.5519	0.243658	4.03103
CBM10		patient 2021	3136	1463	7279	983	423	2404	965	722	2.14354	7.40488	0.175957	1.33657
CBM11		patient 2021	1246	1949	2378	1037	328	3205	497	725	0.639302	2.29315	0.10234	0.685517
CBM12		patient 2021	3748	1894	6596	929	456	3281	1208	715	1.97888	7.10011	0.138982	1.68951
CBM13		patient 2021	2301	1995	6346	952	347	3315	783	720	1.15338	6.66597	0.104676	1.0875
CBM14		patient 2021	5908	1868	9856	832	569	3340	1911	706	3.16274	11.8462	0.170359	2.7068
CBM15		patient 2021	5119	1933	9239	876	510	3356	1626	727	2.64822	10.5468	0.151967	2.23659
CBM16	BNT162b2/Pfizer-BioNTech	PD1	9299	1569	13012	643	979	3188	3475	702	5.9267	20.2364	0.307089	4.95014
CBM16		patient 2020	7199	1699	11383	741	842	3167	2425	717	4.2372	15.3617	0.265867	3.38215
CBM17	BNT162b2/Pfizer-BioNTech	PD1	9501	1562	12518	651	1006	3226	3551	713	6.08259	19.2289	0.311841	4.98036
CBM17		patient 2020	3699	1890	6770	918	550	3195	1206	714	1.95714	7.37473	0.172144	1.68908
CBM18	BNT162b2/Pfizer-BioNTech	PD1	8338	1714	12059	724	1094	3202	3043	729	4.86464	16.6561	0.341661	4.17421
CBM18		patient 2020	3941	1916	7251	956	728	3120	1386	722	2.05689	7.58473	0.233333	1.91967
CBM19	BNT162b2/Pfizer-BioNTech	PD1	7420	1720	10461	782	704	3159	2254	713	4.31395	13.3772	0.222855	3.16129
CBM19		patient 2020	5797	1883	9478	793	568	3356	1791	708	3.0786	11.9521	0.169249	2.52966
CBM20	mRNA-1273/Moderna	PD1	6807	1766	10920	772	628	3234	2219	711	3.85447	14.1451	0.194187	3.12096
CBM20		patient 2020	530	1907	1237	1053	294	3151	330	718	0.277923	1.17474	0.0933037	0.45961
CBM21	mRNA-1273/Moderna	PD1	9494	1652	13000	658	931	3267	3591	719	5.74697	19.7568	0.284971	4.99444
CBM21		patient 2020	1003	1971	2071	1039	355	3247	485	714	0.508879	1.99326	0.109332	0.679272
CBM22	BNT162b2/Pfizer-BioNTech	PD1	9095	1602	13044	672	874	3260	3411	708	5.67728	19.4107	0.268098	4.8178
CBM22		patient 2020	1740	1953	4087	1027	309	3263	539	714	0.890937	3.97955	0.0946981	0.754902
CBM23	BNT162b2/Pfizer-BioNTech	PD1	3042	1847	5778	974	416	3109	919	729	1.647	5.93224	0.133805	1.26063
CBM23		patient 2020	2198	1886	4657	1005	449	2531	941	762	1.16543	4.63383	0.1774	1.23491
CBM24	mRNA-1273/Moderna	PD2	6553	1740	9926	828	660	3111	2011	723	3.76609	11.9879	0.21215	2.78147
CBM24	mRNA-1273/Moderna	PD1	2853	1898	4938	998	367	3187	841	720	1.50316	4.9479	0.115155	1.16806
CBM25	mRNA-1273/Moderna	PD2	7473	1733	11424	755	683	3259	2457	714	4.31218	15.1311	0.209573	3.44118
CBM25	mRNA-1273/Moderna	PD1	6933	1794	11131	770	605	3277	2235	712	3.86455	14.4558	0.18462	3.13904
CBM26	mRNA-1273/Moderna	PD2	6295	1773	9556	832	575	3330	1834	714	3.55048	11.4856	0.172673	2.56863
CBM26	mRNA-1273/Moderna	PD1	4692	1952	8100	898	472	3421	1334	717	2.40369	9.02004	0.137971	1.86053
CBM27	mRNA-1273/Moderna	PD2	6973	1784	10934	778	675	3315	2180	716	3.90863	14.054	0.20362	3.04469
CBM27	mRNA-1273/Moderna	PD1	6038	1795	9678	839	551	3261	1776	723	3.36379	11.5352	0.168967	2.45643
CBM28	mRNA-1273/Moderna	PD2	6847	1815	10512	801	641	3258	2019	725	3.77245	13.1236	0.196746	2.78483
CBM28	mRNA-1273/Moderna	PD1	4209	1663	7552	910	574	2614	1355	719	2.53097	8.2989	0.219587	1.88456
CBM29	mRNA-1273/Moderna	PD2	6897	1747	10857	782	654	3167	2107	724	3.94791	13.8836	0.206505	2.91022
CBM29	mRNA-1273/Moderna	PD1	5458	1885	9699	854	534	3242	1667	737	2.89549	11.3571	0.164713	2.26187
CBM30	mRNA-1273/Moderna	PD2	4547	1844	7766	916	486	3196	1267	729	2.46584	8.47817	0.152065	1.738
CBM30	mRNA-1273/Moderna	PD1	4821	1858	8024	910	508	3264	1324	733	2.59473	8.81758	0.155637	1.80628
CBM31	mRNA-1273/Moderna	PD2	5854	1731	8944	842	517	3108	1532	701	3.38186	10.6223	0.166345	2.18545
CBM31	mRNA-1273/Moderna	PD1	4024	1776	6855	926	406	3140	1028	699	2.26577	7.40281	0.129299	1.47067
CBM32	mRNA-1273/Moderna	PD2	7454	1686	11652	739	749	3089	2259	721	4.42112	15.7673	0.242473	3.13315
CBM32	mRNA-1273/Moderna	PD1	6073	1863	10716	769	559	3318	1789	722	3.2598	13.935	0.168475	2.47784
CBM33	mRNA-1273/Moderna	PD2	7800	1647	12067	728	764	3194	2548	702	4.73588	16.5755	0.239198	3.62963
CBM33	mRNA-1273/Moderna	PD1	5724	1714	9902	856	554	3099	1758	713	3.33956	11.5678	0.178767	2.46564
H12O 1	BNT162b2/Pfizer-BioNTech	PD1	6185	1739	10239	815	587	3090	1845	702	3.55664	12.5632	0.189968	2.62821
H12O 2	BNT162b2/Pfizer-BioNTech	PD2	7548	1728	11256	753	692	3219	2315	712	4.36806	14.9482	0.214974	3.2514
H12O 3	BNT162b2/Pfizer-BioNTech	PD1	5113	1789	9195	864	483	3104	1520	715	2.85802	10.6424	0.155606	2.12587
H12O 4	BNT162b2/Pfizer-BioNTech	PD2	6511	1778	10590	796	555	3313	1936	709	3.66198	13.304	0.167522	2.73061
H12O 5	BNT162b2/Pfizer-BioNTech	PD1	4769	1564	9230	862	483	2751	1473	713	3.04923	10.7077	0.175573	2.06592
H12O 6	BNT162b2/Pfizer-BioNTech	PD2	6551	1675	10659	781	601	3093	1943	707	3.91104	13.6479	0.19431	2.74823
H12O 7	BNT162b2/Pfizer-BioNTech	PD1	6017	1774	10391	820	602	3183	1977	708	3.39177	12.672	0.18913	2.79237
H12O 8	BNT162b2/Pfizer-BioNTech	PD2	7540	1679	11518	758	704	3174	2420	709	4.49077	15.1953	0.221802	3.41326
H12O 9	BNT162b2/Pfizer-BioNTech	PD1	1818	1927	3817	1013	390	3184	649	709	0.943435	3.76802	0.122487	0.915374
H12O 10	BNT162b2/Pfizer-BioNTech	PD2	5299	1818	8626	875	522	3151	1531	716	2.91474	9.85829	0.165662	2.13827
H12O 11	BNT162b2/Pfizer-BioNTech	PD1	5141	1837	8995	878	516	3196	1545	719	2.79858	10.2449	0.161452	2.14882
H12O 12	BNT162b2/Pfizer-BioNTech	PD2	7063	1739	11152	764	666	3205	2256	712	4.06153	14.5969	0.2078	3.16854
H12O 13	BNT162b2/Pfizer-BioNTech	PD1	1196	1814	1968	1037	296	3023	346	706	0.659316	1.89778	0.097916	0.490085
H12O 14	BNT162b2/Pfizer-BioNTech	PD2	3608	1711	5968	976	390	2893	850	703	2.10871	6.11475	0.134808	1.2091
H12O 15	BNT162b2/Pfizer-BioNTech	PD1	5238	1707	9722	871	505	3003	1655	717	3.06854	11.1619	0.168165	2.30823
H12O 16	BNT162b2/Pfizer-BioNTech	PD2	6948	1680	11371	767	583	3109	2220	718	4.13571	14.8253	0.18752	3.09192
H12O 17	BNT162b2/Pfizer-BioNTech	PD1	3889	1881	7578	957	392	3247	1122	725	2.06752	7.9185	0.120727	1.54759
H12O 18	BNT162b2/Pfizer-BioNTech	PD2	5616	1730	9691	843	466	3066	1547	701	3.24624	11.4958	0.15199	2.20685
HUP 1		patient 2020	2306	1820	4133	1008	340	3005	575	708	1.26703	4.1002	0.113145	0.812147
HUP 2		patient 2020	866	1871	808	1056	1072	3143	1096	710	0.462854	0.765152	0.341075	1.54366
HUP 3		patient 2020	6304	1704	10802	799	675	3061	2057	714	3.69953	13.5194	0.220516	2.88095
HUP 4		patient 2020	306	1928	309	1048	317	3180	319	714	0.158714	0.294847	0.0996855	0.446779
HUP 5		patient 2020	5321	1752	9671	852	529	3083	1592	708	3.0371	11.3509	0.171586	2.24859
HUP 6		patient 2020	620	1915	1082	1037	281	3170	324	703	0.32376	1.04339	0.0886435	0.460882
HUP 7		patient 2020	4834	1775	8591	896	467	3048	1290	709	2.72338	9.58817	0.153215	1.81946
HUP 8		patient 2020	1963	1894	4152	1024	328	3129	644	725	1.03643	4.05469	0.104826	0.888276
HUP 9		patient 2020	3939	1828	6818	959	443	3084	1039	711	2.15481	7.10949	0.143645	1.46132
HUP 10		patient 2020	5963	1767	10466	818	589	3169	1814	715	3.37465	12.7946	0.185863	2.53706
HUP 11		patient 2020	2751	1732	6164	992	346	2919	798	711	1.58834	6.21371	0.118534	1.12236
HUP 12		patient 2020	5389	1701	9896	831	538	2979	1582	696	3.16814	11.9085	0.180598	2.27299
HUP 13		patient 2020	305	1896	574	1032	316	3131	310	703	0.160865	0.556202	0.100926	0.440967
		pre-immune	225	1865	230	1067	233	3150	210	723	0.120643	0.215558	0.0739683	0.290456
	control +	patient 2020	7217	1853	11837	713	666	3395	2380	704	3.89477	16.6017	0.196171	3.38068
